# Identification of robust mortality-associated neutrophil gene programs and cytokine responses using large-scale ARDS endotracheal aspirate scRNA-seq data

**DOI:** 10.1101/2025.08.21.25333911

**Authors:** Owen Whitley, Tim Delemarre, Miguel Reyes, Kimberly Kajihara, Hannah Little-Hooy, Cynthia Chen, Marco De Simone, Min Xu, Haridha Shivram, Jason Hackney, Diana Chang, Xia Gao, Eugene Kim, Nandhini Ramamoorthi, Rafal K. Woycicki, Shoshana Zha, Charles R. Langelier, Sharookh B. Kapadia, Carrie M. Rosenberger, Huwenbo Shi

## Abstract

Myeloid dysregulation is involved in severe Acute Respiratory Distress Syndrome (ARDS), but the mechanistic understanding is still incomplete. We analyzed endotracheal aspirate (ETA) scRNA-seq data from 40 intubated patients (both COVID-19 and non-COVID-19) in the COMET cohort, to uncover cell types and gene programs associated with ARDS mortality. In cell-type-agnostic analyses, we identified neutrophils as a critical cell type prognostic for ARDS mortality. Subsequent analyses uncovered a mortality-associated neutrophil subpopulation characterized by upregulation of IFN-ɣ response and ferroptosis genes, and downregulation of TNF-ɑ response genes. These findings were validated across independent COVID-19 clinical cohorts. Analyses of *in vitro* data further suggested that gene programs active in the mortality-associated neutrophil subpopulation could be attributable to specific cytokine responses. Finally, we confirmed that this mortality-associated neutrophil subpopulation could be induced in rodents via influenza A or SARS-CoV-2 infections, providing insights for modeling this neutrophil phenotype for therapeutic development.
