## Supplementary Table 1 for "Identification of robust mortality-associated neutrophil gene programs and cytokine responses using large-scale ARDS endotracheal aspirate scRNA-seq data"

### Sheet: (a) primary diagnosis non-COVID
Patient Index	Primary diagnosis
Patient 1	necrotizing soft tissue infection resulting in septic shock and ARDS
Patient 2	Pneumonia causing sepsis
Patient 3	Necrotizing pancreatitis
Patient 4	Acute pyelonephritis
Patient 5	Aspiration pneumonia
Patient 6	upper GI bleed, hemorrhagic shock, intestinal ischemia
Patient 7	Septic shock 2/2 MSSA bacteremia with multi-organ failure, decompensated liver failure
Patient 8	Primarily non-infectious DAH c/b ARDS with underlying mixed connective tissue disorder
Patient 9	Aspiration Pneumonia
Patient 10	Ischemic cardiomyopathy and acute cariogenic shock requiring ECMO
Patient 11	N/A
Patient 12	Legionella CAP c/b ARDS

### Sheet: (b) distribution of time point
Percentile	Days
0th (minimum)	0
25th	1
50th (median)	2
75th	2
100th (maximum)	12
