## Supplementary Table 2 for "Identification of robust mortality-associated neutrophil gene programs and cytokine responses using large-scale ARDS endotracheal aspirate scRNA-seq data"

### Sheet: (a) positive
gene	mean log expression	R	s.e. (R)	p-value	adjusted p-value
CTSD	0.643995	0.24156	0.00450092	0	0
BRI3	0.547907	0.211463	0.00470081	0	0
FTL	3.23637	0.207749	0.00467501	0	0
CD63	0.834442	0.188796	0.00447975	0	0
PLIN2	0.217524	0.179466	0.00481998	1.94831e-303	8.11645e-301
MBP	0.246303	0.174048	0.00473709	1.59059e-295	6.2581e-293
ASAH1	0.632964	0.167418	0.00462548	7.38766e-287	2.82807e-284
CAST	0.16499	0.164002	0.00461852	3.49265e-276	1.26846e-273
S100A11	1.62349	0.158604	0.004475	3.80636e-275	1.34783e-272
KATNBL1	0.316363	0.168064	0.0047944	3.36001e-269	1.16076e-266
TBC1D2	0.140426	0.15242	0.00469956	9.44953e-231	2.97429e-228
MAP1LC3B	0.519747	0.148255	0.00468541	9.83477e-220	2.84285e-217
MGAT1	0.261276	0.154161	0.0049018	4.21566e-217	1.19421e-214
RPS16	0.287876	0.144138	0.00461331	2.68907e-214	7.46822e-212
TXN	0.652759	0.141655	0.00472532	1.90307e-197	4.99169e-195
RNF213	0.339999	0.135947	0.00458679	4.7235e-193	1.21643e-190
FNIP2	0.133711	0.142057	0.00482017	6.71025e-191	1.69721e-188
AKIRIN2	0.180815	0.134085	0.00458889	1.09653e-187	2.72478e-185
UBC	0.721669	0.130012	0.00445803	5.61305e-187	1.37075e-184
GAPDH	0.490581	0.125943	0.00434119	4.75914e-185	1.14252e-182
RPS28	0.512627	0.139986	0.00483709	3.72996e-184	8.80518e-182
ATP6V0C	0.614304	0.136106	0.00478585	6.62322e-178	1.51308e-175
IFI30	0.385945	0.126306	0.00449307	7.11479e-174	1.59959e-171
TMSB10	0.389424	0.133595	0.00475494	1.09428e-173	2.42178e-171
CTSA	0.130268	0.131844	0.00480107	5.09463e-166	1.0458e-163
NOP10	0.660591	0.126042	0.00460988	1.35254e-164	2.73677e-162
SLC3A2	0.2384	0.125865	0.00463252	1.47155e-162	2.93565e-160
HMOX1	0.28739	0.12851	0.00474952	3.10908e-161	6.03248e-159
YBX1	0.125473	0.127628	0.00475229	7.14553e-159	1.36769e-156
TMEM140	0.138595	0.129892	0.00484344	1.98813e-158	3.75465e-156
HSP90AA1	0.241324	0.104014	0.00391397	1.3209e-155	2.46174e-153
GCLM	0.106895	0.134503	0.00507214	6.0018e-155	1.10402e-152
PIM1	0.198558	0.122786	0.00464668	7.17391e-154	1.28622e-151
TXNRD1	0.181329	0.123916	0.00471296	2.3352e-152	4.13447e-150
SEC14L1	0.221906	0.116771	0.00448214	1.2583e-149	2.20031e-147
TRIM25	0.139395	0.113685	0.00443717	8.90943e-145	1.5023e-142
BLVRB	0.0519922	0.11881	0.00463836	1.05058e-144	1.75064e-142
ATP6V1B2	0.318109	0.114969	0.00451976	9.85854e-143	1.62368e-140
ITGAX	0.375413	0.120227	0.00474316	9.5907e-142	1.56141e-139
ATP6V0B	0.46769	0.122068	0.00486806	9.27033e-139	1.45894e-136
ATP6V1F	0.273678	0.120488	0.00483343	3.69833e-137	5.69382e-135
SH3BGRL3	0.619418	0.118492	0.00476318	1.33305e-136	2.03025e-134
TXNIP	0.341287	0.112985	0.00459412	1.48346e-133	2.18872e-131
CD68	0.242314	0.113642	0.00462626	3.03059e-133	4.42528e-131
PSMA7	0.143085	0.116395	0.004817	5.39634e-129	7.5677e-127
TRIM33	0.0769469	0.113228	0.00473997	4.08572e-126	5.61846e-124
NAPA	0.215395	0.115294	0.00484283	2.81953e-125	3.83999e-123
SQSTM1	1.13577	0.108964	0.00460461	8.4332e-124	1.12687e-121
ZFYVE16	0.249067	0.112495	0.0047572	1.25514e-123	1.66148e-121
HPCAL1	0.0685961	0.104441	0.00442491	3.58635e-123	4.66028e-121
TALDO1	0.417622	0.113524	0.00481813	9.50717e-123	1.22418e-120
HLA-E	1.06817	0.109893	0.00466696	1.34639e-122	1.71805e-120
PLPP3	0.180804	0.112853	0.00480129	3.65227e-122	4.61882e-120
HIF1A-AS2	0.217396	0.11193	0.00479397	1.44295e-120	1.80866e-118
GLUL	0.596201	0.103247	0.00442427	1.88593e-120	2.34319e-118
PLEKHB2	0.239971	0.111287	0.00477137	2.5363e-120	3.12384e-118
GRN	0.297523	0.107754	0.00467195	1.06351e-117	1.29858e-115
SNAPC1	0.119325	0.113118	0.00495216	1.75124e-115	2.10208e-113
PSAP	0.619039	0.10553	0.00463345	7.99493e-115	9.43668e-113
NPC2	0.326948	0.111899	0.00491555	1.03731e-114	1.21425e-112
GBP5	0.179924	0.108567	0.00478841	8.31513e-114	9.57525e-112
PGD	0.151636	0.108261	0.00477828	1.19302e-113	1.36274e-111
HBB	0.0524515	0.110101	0.0048625	1.63972e-113	1.858e-111
STAT1	0.14712	0.105628	0.00470839	1.83313e-111	2.02847e-109
OTOA	0.130238	0.105419	0.00476469	1.81426e-108	1.96162e-106
LAMP1	0.162359	0.106099	0.00482649	4.22975e-107	4.50452e-105
LGALS3	0.664629	0.104547	0.00478498	7.94893e-106	8.3399e-104
IL6R	0.103177	0.102377	0.00471985	2.51342e-104	2.59855e-102
KCNAB2	0.0703231	0.105425	0.00488906	3.9585e-103	4.00487e-101
RPS15	0.168957	0.101126	0.0047095	2.7936e-102	2.80628e-100
GNPDA1	0.142839	0.101887	0.00485636	9.95187e-98	9.39722e-96
GSTO1	0.282295	0.102758	0.00490435	1.78626e-97	1.67554e-95

### Sheet: (b) negative
gene	mean log expression	R	s.e. (R)	p-value	adjusted p-value
CD83	0.420197	-0.101392	0.00469099	1.31785e-103	1.34288e-101
CD82	0.253678	-0.103428	0.00466708	8.13899e-109	8.86774e-107
S100A8	2.20056	-0.101439	0.00456288	1.71077e-109	1.8784e-107
TNFAIP2	0.514113	-0.103993	0.00463106	1.13077e-111	1.26112e-109
RNF144B	0.12335	-0.101217	0.00443646	3.27018e-115	3.89234e-113
PIM2	0.0778331	-0.106428	0.00435143	4.11851e-132	5.89238e-130
GCH1	0.0644003	-0.104847	0.00428506	3.22526e-132	4.66149e-130
PILRA	0.246142	-0.115436	0.00464995	4.78556e-136	7.13501e-134
PLAU	0.410485	-0.116534	0.00469137	3.30679e-136	4.9827e-134
NBN	0.232915	-0.113168	0.00452886	8.23054e-138	1.28107e-135
NFKB2	0.1754	-0.113686	0.00451492	6.6341e-140	1.05579e-137
ICAM1	0.357895	-0.112806	0.0044596	3.62893e-141	5.84092e-139
EHD1	0.173716	-0.109389	0.00425503	9.49177e-146	1.61978e-143
XBP1	0.0898921	-0.111003	0.00427124	6.68696e-149	1.15505e-146
ATP2B1-AS1	0.471028	-0.119892	0.00453669	6.65215e-154	1.20796e-151
TRAF1	0.064874	-0.12317	0.00454149	5.54638e-162	1.0911e-159
MARCKS	0.836317	-0.124021	0.00449498	1.42168e-167	2.96128e-165
SERPINB9	0.071886	-0.120357	0.00433252	7.56081e-170	1.59838e-167
PTGS2	0.190334	-0.112655	0.0040552	7.51383e-170	1.59838e-167
HCK	0.277854	-0.124253	0.00444601	7.16988e-172	1.56237e-169
OSM	0.208741	-0.121147	0.00425741	4.15756e-178	9.65371e-176
DNAAF1	0.0588043	-0.125046	0.0041173	1.33597e-202	3.57032e-200
GRAMD1A	0.159873	-0.135752	0.00434507	2.80188e-214	7.63189e-212
DUSP1	1.30158	-0.143631	0.00450474	4.39784e-223	1.29773e-220
TNIP1	0.287586	-0.143415	0.00445145	1.00525e-227	3.02944e-225
GNG2	0.278721	-0.145976	0.00450266	1.43525e-230	4.41933e-228
IER5	0.187502	-0.14977	0.00451647	3.95541e-241	1.27328e-238
SERPINA1	0.787464	-0.158374	0.00466549	1.40245e-252	4.6196e-250
PLEK	1.23731	-0.156312	0.00459832	2.79807e-253	9.43615e-251
ANP32A	0.835356	-0.161675	0.00449616	3.71814e-283	1.38589e-280
FFAR2	0.221454	-0.156897	0.00423659	3.27542e-300	1.32552e-297
RILPL2	0.456476	-0.163983	0.00439375	7.27152e-305	3.12103e-302
TNF	0.0868728	-0.162684	0.00428453	0	0
AQP9	0.732615	-0.172592	0.00446287	0	0
JUNB	0.764178	-0.172204	0.00430335	0	0
PPP1R15A	1.053	-0.179888	0.00441825	0	0
PLAUR	0.826396	-0.179262	0.00418328	0	0
CLEC4E	0.39575	-0.199503	0.00453087	0	0
BCL2A1	1.41614	-0.194087	0.00435622	0	0
CCL20	0.202535	-0.175689	0.00384	0	0
CXCL1	0.372112	-0.193647	0.00422834	0	0
IER2	0.748874	-0.209232	0.00432805	0	0
ZFP36	1.12825	-0.216553	0.00436694	0	0
CXCL8	2.56074	-0.216632	0.00426379	0	0
SOD2	2.38773	-0.235134	0.00446503	0	0
TNFAIP3	0.82021	-0.232005	0.00437293	0	0
PNRC1	0.981539	-0.226406	0.00421492	0	0
NFKBIZ	0.619349	-0.252917	0.00437289	0	0
CXCL2	0.447225	-0.237535	0.00409439	0	0
IER3	0.886178	-0.245377	0.00418982	0	0
C15orf48	1.11825	-0.276232	0.00429878	0	0
G0S2	1.38546	-0.276275	0.00421628	0	0
IL1RN	0.696895	-0.278955	0.00399558	0	0
TNFAIP6	0.660669	-0.339162	0.0040827	0	0
NFKBIA	1.94834	-0.349724	0.00416587	0	0
PI3	1.78153	-0.318001	0.00370159	0	0
IL1B	0.690436	-0.331415	0.00370186	0	0
CCL3	1.19989	-0.402015	0.00396267	0	0
CCL4L2	1.1173	-0.463065	0.00335866	0	0
CCL4	1.10136	-0.512616	0.00287043	0	0
