## Supplementary Table 3 for "Identification of robust mortality-associated neutrophil gene programs and cytokine responses using large-scale ARDS endotracheal aspirate scRNA-seq data"

### Sheet: (a) positive
gene	mean log expression	R	s.e. (R)	p-value	adjusted p-value
CTSD	0.812135	0.195109	0.0124906	5.28288e-55	1.86327e-51
S100A11	1.81499	0.162269	0.0119282	3.80387e-42	8.94417e-39
TXNIP	0.623159	0.166456	0.0129358	6.82271e-38	9.62548e-35
S100A9	1.76815	0.142276	0.0111743	3.9013e-37	3.93139e-34
TMSB4X	1.50598	0.148158	0.0127065	2.04019e-31	1.10704e-28
FTL	3.32855	0.132284	0.0120199	3.59847e-28	1.81312e-25
IFITM2	2.03129	0.12583	0.0122187	7.18183e-25	2.98004e-22
GLUL	0.66209	0.125045	0.012982	5.84597e-22	1.96369e-19
PLIN2	0.354486	0.127086	0.0136341	1.15071e-20	3.52918e-18
TMSB10	0.663942	0.113219	0.0124098	7.28246e-20	2.14044e-17
KLF2	0.477811	0.115953	0.0127214	7.88443e-20	2.22467e-17
FOS	1.02117	0.118203	0.013121	2.08553e-19	5.65821e-17
S100P	0.369791	0.125014	0.0138934	2.29704e-19	6.00124e-17
S100A6	0.919725	0.113185	0.0127853	8.53854e-19	2.1511e-16
S100A8	2.1082	0.100822	0.0115514	2.58971e-18	6.20054e-16
BRI3	0.776885	0.11298	0.0129474	2.63703e-18	6.20054e-16
DUSP1	0.934143	0.115106	0.0136123	2.76651e-17	6.09842e-15
TSC22D3	0.437596	0.109124	0.0130494	6.14767e-17	1.31411e-14
JUN	0.532391	0.109954	0.0131567	6.41866e-17	1.33168e-14
TYMP	0.363578	0.106094	0.0129937	3.21436e-16	6.12813e-14

### Sheet: (b) negative
gene	mean log expression	R	s.e. (R)	p-value	adjusted p-value
CXCL2	0.136153	-0.103706	0.0124901	1.01428e-16	1.98742e-14
HSP90AA1	0.289055	-0.114059	0.0119276	1.14848e-21	3.68245e-19
PLAUR	0.547205	-0.126663	0.0127085	2.12953e-23	7.51087e-21
HSP90AB1	0.102505	-0.112589	0.0111219	4.36157e-24	1.61929e-21
CXCL8	2.00126	-0.132878	0.0130854	3.15806e-24	1.23761e-21
HSPH1	0.0503952	-0.10826	0.0101883	2.25649e-26	9.9483e-24
C15orf48	0.695279	-0.130469	0.0120544	2.66939e-27	1.25532e-24
IL1B	0.242162	-0.149825	0.0127365	6.01954e-32	3.53849e-29
SLPI	0.446786	-0.12481	0.0103538	1.83597e-33	1.17736e-30
TNFAIP6	0.204708	-0.142978	0.0118042	9.06657e-34	6.39556e-31
DNAJB1	0.102969	-0.13771	0.0110542	1.26993e-35	9.95346e-33
HSPA1A	0.135304	-0.137579	0.0108979	1.55166e-36	1.36818e-33
SOD2	1.81545	-0.157155	0.012242	1.01213e-37	1.18993e-34
HSPA1B	0.0613622	-0.130837	0.010052	9.92413e-39	1.75012e-35
PI3	0.937305	-0.323459	0.00935752	7.97785e-262	5.62758e-258
