## Supplementary Table 4 for "Identification of robust mortality-associated neutrophil gene programs and cytokine responses using large-scale ARDS endotracheal aspirate scRNA-seq data"

### Sheet: (a) positive, HM
Term	Overlap	P-value	Adjusted P-value	Odds Ratio	Combined Score	Genes
Reactive Oxygen Species Pathway	5/49	8.8513e-07	2.56688e-05	33.7246	470.037	TXNRD1;MBP;TXN;GCLM;FTL
Interferon Alpha Response	4/97	0.000415495	0.00401645	12.5459	97.6825	TXNIP;TRIM25;TMEM140;IFI30
Interferon Gamma Response	6/200	8.3736e-05	0.00121417	9.24742	86.8133	RNF213;STAT1;PIM1;TXNIP;TRIM25;IFI30
IL-6/JAK/STAT3 Signaling	3/87	0.00381899	0.0138438	10.2712	57.1878	STAT1;PIM1;HMOX1
p53 Pathway	5/200	0.000773264	0.00448493	7.55186	54.1082	TXNIP;HMOX1;SLC3A2;IFI30;CTSD
heme Metabolism	5/200	0.000773264	0.00448493	7.55186	54.1082	CAST;SEC14L1;HBB;BLVRB;GCLM
UV Response Up	4/158	0.00254219	0.0112717	7.55309	45.1277	HMOX1;MGAT1;SQSTM1;ATP6V1F
Apoptosis	4/161	0.00272076	0.0112717	7.40764	43.7558	LGALS3;TXNIP;HMOX1;SQSTM1
Hypoxia	4/200	0.00587779	0.015496	5.92197	30.4186	PIM1;HMOX1;PLIN2;GAPDH
mTORC1 Signaling	4/200	0.00587779	0.015496	5.92197	30.4186	TXNRD1;IFI30;SQSTM1;GAPDH
Xenobiotic Metabolism	4/200	0.00587779	0.015496	5.92197	30.4186	GSTO1;BLVRB;HMOX1;PGD

### Sheet: (b) negative, HM
Term	Overlap	P-value	Adjusted P-value	Odds Ratio	Combined Score	Genes
TNF-alpha Signaling via NF-kB	33/200	4.3987e-51	1.40758e-49	144.713	16779.5	PPP1R15A;CD83;BCL2A1;TNFAIP6;PLEK;TNFAIP2;TNFAIP3;CXCL1;PTGS2;TNF;CXCL2;ICAM1;ZFP36;PLAU;CCL4;IER5;JUNB;IER2;IER3;GCH1;DUSP1;CCL20;PLAUR;G0S2;TRAF1;SOD2;PNRC1;NFKB2;NFKBIA;EHD1;MARCKS;TNIP1;IL1B
Inflammatory Response	13/200	2.30985e-14	3.69577e-13	29.2171	917.388	CXCL8;CD82;TNFAIP6;GCH1;CCL20;AQP9;OSM;PLAUR;ICAM1;NFKBIA;RNF144B;IL1B;FFAR2
KRAS Signaling Up	9/200	7.94517e-09	8.47485e-08	18.2467	340.314	PPP1R15A;CCL20;PLAU;IL1B;PLAUR;TNFAIP3;G0S2;TRAF1;PTGS2
Interferon Gamma Response	8/200	1.42461e-07	1.13968e-06	15.8237	249.448	NFKBIA;TNFAIP6;GCH1;TNFAIP2;TNFAIP3;SOD2;PTGS2;ICAM1
Hypoxia	7/200	2.22009e-06	1.18405e-05	13.5134	175.917	PPP1R15A;ZFP36;DUSP1;PLAUR;TNFAIP3;PNRC1;IER3
Complement	7/200	2.22009e-06	1.18405e-05	13.5134	175.917	EHD1;SERPINA1;GNG2;PLEK;PLAUR;TNFAIP3;CXCL1
UV Response Up	6/158	7.77929e-06	3.55625e-05	14.4649	170.166	NFKBIA;GCH1;SOD2;CXCL2;JUNB;ICAM1
Apoptosis	5/161	0.000121363	0.000485451	11.5291	103.955	GCH1;IL1B;SOD2;TNF;IER3
IL-6/JAK/STAT3 Signaling	3/87	0.00227485	0.00752379	12.4411	75.7146	IL1B;CXCL1;TNF
Reactive Oxygen Species Pathway	2/49	0.00950715	0.0202819	14.595	67.9502	SOD2;JUNB
TGF-beta Signaling	2/54	0.0114584	0.0229168	13.1883	58.9391	PPP1R15A;JUNB
IL-2/STAT5 Signaling	4/199	0.00300206	0.00752379	7.2326	42.0102	XBP1;CD83;NFKBIZ;TRAF1
Epithelial Mesenchymal Transition	4/200	0.00305654	0.00752379	7.19534	41.6644	CXCL8;PLAUR;TNFAIP3;CXCL1
p53 Pathway	4/200	0.00305654	0.00752379	7.19534	41.6644	PPP1R15A;CD82;IER5;IER3
Allograft Rejection	4/200	0.00305654	0.00752379	7.19534	41.6644	IL1B;CCL4;TNF;ICAM1
Coagulation	3/138	0.00825686	0.0188728	7.72125	37.0366	SERPINA1;PLAU;PLEK
Cholesterol Homeostasis	2/74	0.0208168	0.0391846	9.51533	36.8433	PLAUR;PNRC1
Estrogen Response Late	3/200	0.0222156	0.0394944	5.27465	20.0804	ZFP36;XBP1;SERPINA1

### Sheet: (c) positive, WP
Term	Overlap	P-value	Adjusted P-value	Odds Ratio	Combined Score	Genes
IL 10 Anti Inflammatory Signaling Pathway	2024-03-12	9.61471e-06	0.000456699	96.2271	1111.64	STAT1;BLVRB;HMOX1
Pentose Phosphate Metabolism	2024-02-07	0.000265269	0.00720017	113.846	937.493	TALDO1;PGD
Ferroptosis	6/64	1.11889e-07	1.06295e-05	31.1442	498.487	MAP1LC3B;TXNRD1;HMOX1;SLC3A2;GCLM;FTL
NRF2 Pathway	9/141	1.94185e-09	3.68952e-07	21.4242	429.762	HSP90AA1;TXNRD1;BLVRB;HMOX1;TXN;PGD;GCLM;SQSTM1;FTL
Transcriptional Activation By NRF2 In Response To Phytochemicals	2024-02-15	0.00130185	0.0236139	43.7692	290.801	HMOX1;GCLM
Cori Cycle	2024-02-17	0.00167838	0.0236139	37.9295	242.367	TALDO1;GAPDH
Degradation Pathway Of Sphingolipids Including Diseases	2024-02-17	0.00167838	0.0236139	37.9295	242.367	NPC2;PSAP
Proximal Tubule Transport	4/57	5.27898e-05	0.00167168	22.0588	217.262	ATP6V0B;SLC3A2;ATP6V0C;ATP6V1F
Autophagy In Pancreatic Ductal Adenocarcinoma	2024-02-20	0.00232849	0.0276508	31.6032	191.595	MAP1LC3B;SQSTM1
Metabolic Reprogramming In Colon Cancer	3/42	0.000464319	0.0110276	22.1728	170.175	TALDO1;PGD;GAPDH
Nuclear Receptors Meta Pathway	10/314	1.78815e-07	1.13249e-05	10.4117	161.766	HSP90AA1;SEC14L1;TXNRD1;BLVRB;HMOX1;TXN;PGD;GCLM;SQSTM1;FTL
NRF2 ARE Regulation	2024-02-23	0.00307902	0.0325008	27.0844	156.633	HMOX1;GCLM
Photodynamic Therapy Induced NFE2L2 NRF2 Survival Signaling	2024-02-23	0.00307902	0.0325008	27.0844	156.633	HMOX1;GCLM
Sphingolipid Metabolism Overview	2024-02-25	0.00363409	0.0336283	24.7267	138.9	ASAH1;PLPP3
Sphingolipid Metabolism Integrated Pathway	2024-02-26	0.0039278	0.0336283	23.6952	131.264	ASAH1;PLPP3
Antiviral And Anti Inflammatory Effects Of Nrf2 On SARS CoV 2 Pathway	2/31	0.00555496	0.0439768	19.6049	101.81	HMOX1;GCLM
Proteasome Degradation	3/62	0.00145292	0.0236139	14.6419	95.6726	UBC;PSMA7;HLA-E
CAMKK2 Pathway	2/33	0.00627839	0.0458805	18.3382	92.9867	HMOX1;SQSTM1
Oxidative Stress Response	2/33	0.00627839	0.0458805	18.3382	92.9867	TXNRD1;HMOX1
JAK STAT Signaling In The Regulation Of Beta Cells	2/34	0.00665535	0.0468339	17.7643	89.0405	STAT1;IL6R
SARS CoV 2 Innate Immunity Evasion And Cell Specific Immune Response	3/66	0.00173997	0.0236139	13.7095	87.1083	STAT1;TRIM25;IL6R
Th17 Cell Differentiation Pathway	3/69	0.00197693	0.0250411	13.0843	81.4657	HSP90AA1;STAT1;IL6R
VEGFA VEGFR2 Signaling	9/430	2.31849e-05	0.000881028	6.61927	70.6409	NAPA;HSP90AA1;STAT1;TXNIP;SH3BGRL3;TXN;PGD;GAPDH;TMSB10
Selenium Micronutrient Network	3/86	0.00369676	0.0336283	10.3955	58.2179	TXNRD1;HBB;TXN
Cytoplasmic Ribosomal Proteins	3/88	0.00394366	0.0336283	10.1499	56.1861	RPS15;RPS28;RPS16
TNF Alpha Signaling Pathway	3/89	0.0040708	0.0336283	10.0313	55.2117	HSP90AA1;TXN;GLUL
IL 24 Signaling Pathway	5/232	0.00149677	0.0236139	6.47676	42.1277	HSP90AA1;STAT1;TXNRD1;TXN;SQSTM1

### Sheet: (d) negative, WP
Term	Overlap	P-value	Adjusted P-value	Odds Ratio	Combined Score	Genes
Photodynamic Therapy Induced NF kB Survival Signaling	8/35	8.91843e-14	1.60409e-11	113.464	3409.39	CXCL8;BCL2A1;IL1B;PTGS2;TNF;CXCL2;ICAM1;NFKB2
Ebstein Barr Virus LMP1 Signaling	2024-06-23	5.46851e-11	2.14183e-09	130.216	3076.92	NFKBIA;CXCL8;CCL20;TRAF1;TNF;NFKB2
miRNA Role In Immune Response In Sepsis	7/37	1.46135e-11	6.86834e-10	87.6541	2186.89	NFKBIA;CXCL8;CCL4;CCL3;TNF;ICAM1;NFKB2
COVID 19 Adverse Outcome Pathway	2024-04-15	9.74277e-08	1.90796e-06	129.409	2089.2	CXCL8;IL1B;CCL3;TNF
Lung Fibrosis	8/63	1.37558e-11	6.86834e-10	55.6224	1391.09	CXCL8;SERPINA1;PLAU;IL1B;CCL4;CCL3;TNF;CXCL2
Overview Of Proinflammatory And Profibrotic Mediators	11/129	1.36518e-13	1.60409e-11	37.7105	1117.07	IL1RN;CXCL8;CCL20;IL1B;CCL4L2;CCL4;OSM;CCL3;CXCL1;TNF;CXCL2
Prostaglandin Signaling	5/33	4.56003e-08	9.74188e-07	64.6494	1092.79	CXCL8;IL1B;CCL3;CXCL1;TNF
IL 26 Signaling Pathways	6/48	6.27416e-09	1.84303e-07	52.6402	994.207	NFKBIA;CXCL8;CCL20;IL1B;TNF;ICAM1
Cytokines And Inflammatory Response	2024-04-26	1.04112e-06	1.35924e-05	64.6688	890.827	IL1B;CXCL1;TNF;CXCL2
Immune Infiltration In Pancreatic Cancer	5/39	1.09112e-07	1.97241e-06	53.2246	853.238	CXCL8;CCL20;IL1B;CXCL1;TNF
Cells And Molecules Involved In Local Acute Inflammatory Response	2024-03-17	1.6939e-05	0.000142166	74.9098	822.951	CXCL8;TNF;ICAM1
Altered Glycosylation Of MUC1 In Tumor Microenvironment	2024-02-09	0.000314321	0.0017587	98.1921	791.929	NFKBIA;TNF
Oligodendrocyte Specification And Differentiation Leading To Myelin Components For CNS	2024-04-30	1.89147e-06	2.22248e-05	54.7088	720.961	IL1B;CXCL1;CXCL2;TNF
Overview Of Nanoparticle Effects	2024-03-19	2.40352e-05	0.000188275	65.5395	697.077	CXCL8;PTGS2;TNF
LTF Danger Signal Response Pathway	2024-03-19	2.40352e-05	0.000188275	65.5395	697.077	CXCL8;IL1B;TNF
Antiviral And Anti Inflammatory Effects Of Nrf2 On SARS CoV 2 Pathway	4/31	2.16683e-06	2.31457e-05	52.6799	687.064	NFKBIA;CXCL8;IL1B;TNF
Network Map Of SARS CoV 2 Signaling Pathway	12/218	1.8334e-12	1.43617e-10	23.949	647.219	CXCL8;DUSP1;CCL20;IL1B;CCL4;CCL3;CXCL1;PTGS2;TNF;CXCL2;JUNB;NFKB2
Signal Transduction Through IL1R	4/33	2.80537e-06	2.75888e-05	49.0419	626.95	NFKBIA;IL1RN;IL1B;TNF
SARS CoV 2 Innate Immunity Evasion And Cell Specific Immune Response	6/66	4.4558e-08	9.74188e-07	36.8148	623.145	CXCL8;CCL4;CCL3;CXCL1;TNF;CXCL2
Vitamin B12 Metabolism	5/50	3.91536e-07	5.75068e-06	40.1919	592.959	IL1B;SOD2;TNF;ICAM1;NFKB2
Vitamin D In Inflammatory Diseases	2024-03-22	3.79544e-05	0.000287719	55.1828	561.713	NFKBIA;DUSP1;TNF
Spinal Cord Injury	8/119	2.44671e-09	8.21397e-08	27.483	544.948	ZFP36;CXCL8;IL1B;CXCL1;PTGS2;TNF;CXCL2;ICAM1
TNF Related Weak Inducer Of Apoptosis TWEAK Signaling Pathway	4/38	5.00425e-06	4.70399e-05	41.8193	510.414	NFKBIA;TRAF1;TNF;NFKB2
Arachidonic Acid AA ARA Oxylipin Metabolism	2024-01-04	0.0119469	0.029245	112.638	498.682	PTGS2
Unfolded Protein Response	2024-03-24	4.96705e-05	0.000353714	49.9223	494.735	PPP1R15A;XBP1;IL1B
Selenium Micronutrient Network	6/86	2.20134e-07	3.69511e-06	27.5833	422.826	IL1B;SOD2;PTGS2;TNF;NFKB2;ICAM1
TLR4 Signaling And Tolerance	2024-03-27	7.13236e-05	0.000483247	43.6754	417.025	NFKBIA;CXCL8;TNF
Interactions Of Natural Killer Cells In Pancreatic Cancer	2024-03-28	7.97121e-05	0.000520343	41.9263	395.662	CCL4;CCL3;TNF
Folate Metabolism	5/68	1.84851e-06	2.22248e-05	28.6825	378.642	IL1B;SOD2;TNF;NFKB2;ICAM1
Glucocorticoid Receptor Pathway	5/70	2.13641e-06	2.31457e-05	27.7972	362.931	CCL20;TNFAIP3;SERPINB9;PTGS2;NFKB2
Quercetin And Nf kB AP 1 Induced Apoptosis	2024-02-16	0.00103368	0.00476302	49.0788	337.399	NFKBIA;PTGS2
Burn Wound Healing	5/74	2.81758e-06	2.75888e-05	26.1805	334.577	CXCL8;IL1B;CXCL1;TNF;ICAM1
Toll Like Receptor Signaling Pathway	6/102	6.07544e-07	8.3984e-06	22.9676	328.754	NFKBIA;CXCL8;IL1B;CCL4;CCL3;TNF
Resistin As A Regulator Of Inflammation	3/33	0.000131348	0.000791454	34.9298	312.191	NFKBIA;CXCL8;TNF
Platelet Mediated Interactions With Vascular And Circulating Cells	2024-02-17	0.00116924	0.00513198	45.8046	309.245	IL1B;ICAM1
SCFA And Skeletal Muscle Substrate Metabolism	2024-01-06	0.0178676	0.0403739	67.5763	271.979	FFAR2
Metabolism Of Alpha Linolenic Acid	2024-01-06	0.0178676	0.0403739	67.5763	271.979	PTGS2
IL 24 Signaling Pathway	9/232	2.87889e-08	7.5171e-07	15.603	270.919	NFKBIA;PPP1R15A;XBP1;CXCL8;CD83;CD82;SOD2;TNF;ICAM1
TNF Alpha Signaling Pathway	5/89	7.01494e-06	6.34043e-05	21.4892	255.022	NFKBIA;TNFAIP3;TRAF1;TNF;NFKB2
Thymic Stromal Lymphopoietin TSLP Signaling Pathway	3/40	0.000234328	0.0013431	28.3115	236.65	NFKBIA;HCK;NFKB2
STING Pathway In Kawasaki Like Disease And COVID 19	2024-02-21	0.00179158	0.00725897	36.1543	228.663	NFKBIA;IL1B
Nanomaterial Induced Inflammasome Activation	2024-01-07	0.0208149	0.0452916	56.3107	218.04	IL1B
Activation Of NLRP3 Inflammasome By SARS CoV 2	2024-01-07	0.0208149	0.0452916	56.3107	218.04	IL1B
DDX1 As A Regulatory Component Of The Drosha Microprocessor	2024-01-07	0.0208149	0.0452916	56.3107	218.04	NBN
Roles Of Ceramides In Development Of Insulin Resistance	2024-02-23	0.00215012	0.0084213	32.7077	200.898	TRAF1;TNF
Aryl Hydrocarbon Receptor Pathway	3/45	0.000332983	0.00181979	24.9348	199.664	IL1B;TNF;JUNB
NO cGMP PKG Mediated Neuroprotection	3/46	0.000355456	0.00189846	24.3537	193.42	NFKBIA;IL1B;TNF
Cytosolic DNA Sensing Pathway	4/74	7.19729e-05	0.000483247	20.2755	193.413	NFKBIA;IL1B;CCL4L2;CCL4
IL1 And Megakaryocytes In Obesity	2024-02-24	0.00234107	0.00877778	31.2194	189.101	IL1B;ICAM1
LDL Influence On CD14 And TLR4	2024-02-24	0.00234107	0.00877778	31.2194	189.101	IL1B;NFKB2
RANKL RANK Signaling Pathway	3/50	0.000455062	0.00237644	22.2766	171.42	NFKBIA;TRAF1;NFKB2
Nuclear Receptors Meta Pathway	9/314	3.78344e-07	5.75068e-06	11.3607	167.995	SERPINA1;CCL20;IL1B;TNFAIP3;SERPINB9;PTGS2;TNF;JUNB;NFKB2
A Network Map Of Macrophage Stimulating Protein MSP Signaling	4/82	0.000107468	0.00066682	18.1886	166.214	CXCL8;IL1B;CXCL1;TNF
Photodynamic Therapy Induced Unfolded Protein Response	2024-02-27	0.00296008	0.0103824	27.469	159.939	PPP1R15A;XBP1
Chemokine Signaling Pathway	6/165	9.96905e-06	8.67676e-05	13.8232	159.188	NFKBIA;HCK;GNG2;CCL20;CCL4;CCL3
Apoptosis Related Network Due To Altered Notch3 In Ovarian Cancer	3/53	0.00054043	0.00276089	20.9368	157.511	TRAF1;TNF;IER3
Orexin Receptor Pathway	4/88	0.000141372	0.000830563	16.8844	149.665	CXCL8;IL1B;TNF;CXCL2
Oncostatin M Signaling Pathway	3/56	0.000635421	0.0031771	19.7488	145.375	NFKBIA;OSM;JUNB
RAS And Bradykinin Pathways In COVID 19	2024-02-29	0.00341075	0.0114504	25.4317	144.473	IL1B;TNF
Selective Expression Of Chemokine Receptors During T Cell Polarization	2024-02-29	0.00341075	0.0114504	25.4317	144.473	CCL4;CCL3
Complement And Coagulation Cascades	3/58	0.000704303	0.00344815	19.0287	138.116	SERPINA1;PLAU;PLAUR
Novel Intracellular Components Of RIG I Like Receptor Pathway	3/60	0.000777772	0.00365553	18.3592	131.435	NFKBIA;CXCL8;TNF
16P11 2 Distal Deletion Syndrome	2/31	0.0038914	0.01288	23.6754	131.374	CD82;TRAF1
Development And Heterogeneity Of The ILC Family	2/32	0.00414285	0.0133366	22.8851	125.556	IL1B;TNF
Monoamine Transport	2/32	0.00414285	0.0133366	22.8851	125.556	IL1B;TNF
Oxidative Stress Response	2/33	0.00440166	0.0136413	22.1457	120.158	SOD2;JUNB
Sudden Infant Death Syndrome SIDS Susceptibility Pathways	5/157	0.000107826	0.00066682	11.8349	108.112	IL1RN;CXCL8;IL1B;TNF;NFKB2
Urotensin II Mediated Signaling Pathway	3/69	0.00116827	0.00513198	15.8485	107.013	IL1B;TNF;ICAM1
Type II Interferon Signaling	2/37	0.00550957	0.0163892	19.6108	102.001	IL1B;ICAM1
Photodynamic Therapy Induced HIF 1 Survival Signaling	2/37	0.00550957	0.0163892	19.6108	102.001	BCL2A1;PTGS2
Disturbed Pathways In Duchenne Muscular Dystrophy	3/74	0.00143016	0.00600157	14.7287	96.4724	NFKBIA;PLAU;TNF
Extrafollicular And Follicular B Cell Activation By SARS CoV 2	3/74	0.00143016	0.00600157	14.7287	96.4724	XBP1;CD82;TNF
Non Genomic Actions Of 1 25 Dihydroxyvitamin D3	3/75	0.00148659	0.00612893	14.5234	94.5657	CXCL8;TNF;NFKB2
ATM Signaling Pathway	2/40	0.00641558	0.0183861	18.0599	91.1849	NFKBIA;NBN
Oxidative Damage Response	2/40	0.00641558	0.0183861	18.0599	91.1849	TRAF1;TNF
Nucleotide Binding Oligomerization Domain NOD Pathway	2/41	0.00673164	0.0190595	17.5959	87.9961	NFKBIA;IL1B
IL6 Signaling Pathway	2/43	0.00738462	0.0206593	16.7359	82.1458	HCK;JUNB
Apoptosis	3/84	0.00205803	0.00819722	12.9038	79.8232	NFKBIA;TRAF1;TNF
Measles Virus Infection	4/136	0.000742679	0.00356183	10.7186	77.2303	NFKBIA;IL1B;TNFAIP3;NFKB2
Aryl Hydrocarbon Receptor Pathway	2/46	0.00841552	0.0222208	15.5925	74.4958	PTGS2;TNF
Endoplasmic Reticulum Stress Response In Coronavirus Infection	2/46	0.00841552	0.0222208	15.5925	74.4958	PPP1R15A;XBP1
Allograft Rejection	3/90	0.00250535	0.00919933	12.0103	71.9335	CXCL8;IL1B;TNF
VEGFA VEGFR2 Signaling	8/430	4.11322e-05	0.000302065	7.11557	71.8581	NFKBIA;CXCL8;PLAU;PLAUR;SOD2;PTGS2;IER5;ICAM1
Corticotropin Releasing Hormone Signaling Pathway	3/93	0.00274982	0.00994164	11.6082	68.4444	NFKBIA;CXCL8;JUNB
Hepatitis C And Hepatocellular Carcinoma	2/49	0.00950715	0.0242846	14.595	67.9502	CXCL8;PTGS2
IL 3 Signaling Pathway	2/49	0.00950715	0.0242846	14.595	67.9502	HCK;CXCL8
Small Cell Lung Cancer	3/95	0.00292069	0.0103824	11.3547	66.2653	NFKBIA;TRAF1;PTGS2
Photodynamic Therapy Induced AP 1 Survival Signaling	2/50	0.00988432	0.0249765	14.2902	65.9752	TNF;JUNB
Nonalcoholic Fatty Liver Disease	4/154	0.00117926	0.00513198	9.42381	63.5435	XBP1;CXCL8;IL1B;TNF
Netrin UNC5B Signaling Pathway	2/52	0.0106584	0.0266459	13.7172	62.2956	TNF;ICAM1
17Q12 Copy Number Variation Syndrome	3/100	0.00337607	0.0114504	10.7667	61.2737	CCL4L2;CCL4;CCL3
IL 1 Signaling Pathway	2/54	0.0114584	0.0283444	13.1883	58.9391	NFKBIA;IL1B
IL 18 Signaling Pathway	2/56	0.0122841	0.0297603	12.6986	55.8669	NFKBIA;TNF
CKAP4 Signaling Pathway Map	3/109	0.00430042	0.0136413	9.84806	53.6625	PLAU;TRAF1;TNF
Pre Implantation Embryo	2/58	0.0131351	0.0314973	12.2438	53.0461	ZFP36;AQP9
DNA Damage Response Only ATM Dependent	3/110	0.00441165	0.0136413	9.75553	52.9092	PLAU;SOD2;NFKB2
2Q13 Copy Number Variation Syndrome	2/60	0.0140111	0.0332586	11.8205	50.4486	IL1RN;IL1B
Gastrin Signaling Pathway	3/115	0.00499399	0.0152414	9.31767	49.3792	NFKBIA;CXCL8;PTGS2
Modulators Of TCR Signaling And T Cell Activation	2/61	0.0144583	0.0339771	11.6195	49.2259	NFKBIA;TNFAIP3
T Cell Antigen Receptor TCR Pathway During Staphylococcus Aureus Infection	2/62	0.0149118	0.0346957	11.4253	48.0502	NFKBIA;TNF
Vitamin D Receptor Pathway	4/186	0.00235319	0.00877778	7.75432	46.929	TNFAIP3;G0S2;JUNB;S100A8
RAC1 PAK1 P38 MMP2 Pathway	2/68	0.0177588	0.0403739	10.3835	41.8545	NFKBIA;TNIP1
Th17 Cell Differentiation Pathway	2/69	0.0182541	0.0408543	10.228	40.9464	NFKBIA;IL1B
2Q37 Copy Number Variation Syndrome	3/135	0.00777524	0.0210021	7.89793	38.3587	NFKBIA;IL1B;TNF
Neuroinflammation And Glutamatergic Signaling	3/140	0.0085875	0.0224229	7.60776	36.1935	IL1B;TNF;NFKB2
MAPK Signaling Pathway	4/246	0.00635452	0.0183861	5.81405	29.4109	DUSP1;IL1B;TNF;NFKB2
Alzheimer 39 S Disease	4/260	0.00769799	0.0210021	5.49219	26.7294	XBP1;IL1B;PTGS2;TNF
Alzheimer 39 S Disease And miRNA Effects	4/260	0.00769799	0.0210021	5.49219	26.7294	XBP1;IL1B;PTGS2;TNF
