## Supplementary Table 5 for "Identification of robust mortality-associated neutrophil gene programs and cytokine responses using large-scale ARDS endotracheal aspirate scRNA-seq data"

### Sheet: (a) positive, HM
Term	Overlap	P-value	Adjusted P-value	Odds Ratio	Combined Score	Genes
TNF-alpha Signaling via NF-kB	4/200	4.1468e-05	0.000248808	25.2347	254.633	JUN;DUSP1;FOS;KLF2
Hypoxia	4/200	4.1468e-05	0.000248808	25.2347	254.633	JUN;DUSP1;PLIN2;FOS
p53 Pathway	4/200	4.1468e-05	0.000248808	25.2347	254.633	JUN;TXNIP;FOS;CTSD
Interferon Alpha Response	2/97	0.00417861	0.0188037	23.2573	127.398	IFITM2;TXNIP
Apoptosis	2/161	0.0111259	0.0377885	13.8512	62.3091	JUN;TXNIP
Estrogen Response Late	2/200	0.0167949	0.0377885	11.101	45.3663	FOS;S100A9
Interferon Gamma Response	2/200	0.0167949	0.0377885	11.101	45.3663	IFITM2;TXNIP
Complement	2/200	0.0167949	0.0377885	11.101	45.3663	CTSD;S100A9

### Sheet: (b) negative, HM
Term	Overlap	P-value	Adjusted P-value	Odds Ratio	Combined Score	Genes
TNF-alpha Signaling via NF-kB	5/200	2.63291e-07	4.47595e-06	50.7436	768.766	TNFAIP6;IL1B;PLAUR;SOD2;CXCL2
Inflammatory Response	4/200	1.215e-05	0.000103275	36.7143	415.539	CXCL8;TNFAIP6;IL1B;PLAUR
UV Response Up	3/158	0.00020527	0.0011632	31.9839	271.581	DNAJB1;SOD2;CXCL2
KRAS Signaling Up	3/200	0.000410176	0.00174325	25.1117	195.844	SLPI;IL1B;PLAUR
Fatty Acid Metabolism	2/158	0.00608659	0.0178853	19.5552	99.7643	HSP90AA1;HSPH1
Apoptosis	2/161	0.00631248	0.0178853	19.1834	97.1681	IL1B;SOD2
Epithelial Mesenchymal Transition	2/200	0.00959001	0.0181145	15.3745	71.4459	CXCL8;PLAUR
Complement	2/200	0.00959001	0.0181145	15.3745	71.4459	PLAUR;HSPA1A
Interferon Gamma Response	2/200	0.00959001	0.0181145	15.3745	71.4459	TNFAIP6;SOD2

### Sheet: (c) positive, WP
Term	Overlap	P-value	Adjusted P-value	Odds Ratio	Combined Score	Genes
Neuroinflammation	2024-02-13	7.36129e-05	0.00165629	201.707	1919.58	JUN;FOS
Quercetin And Nf kB AP 1 Induced Apoptosis	2024-02-16	0.000113047	0.00190768	158.46	1440.04	JUN;FOS
MAPK Pathway In Congenital Thyroid Cancer	2024-02-16	0.000113047	0.00190768	158.46	1440.04	JUN;FOS
Conversion Of Angiotensinogen To Angiotensin II	2024-01-05	0.00499044	0.0177292	262.842	1393.12	CTSD
Host Pathogen Interaction Of Human Coronaviruses MAPK Signaling	3/36	5.97804e-06	0.000807036	106.668	1282.95	JUN;IFITM2;FOS
EV Release From Cardiac Cells And Their Functional Effects	2024-01-06	0.00598569	0.0192397	210.263	1076.21	KLF2
Photodynamic Therapy Induced NFE2L2 NRF2 Survival Signaling	2024-02-23	0.000237344	0.00291112	105.603	881.364	JUN;FOS
Estrogen Signaling Pathway	2024-02-23	0.000237344	0.00291112	105.603	881.364	JUN;FOS
Physiological And Pathological Hypertrophy Of The Heart	2024-02-24	0.000258766	0.00291112	100.798	832.55	JUN;FOS
PDGFR Beta Pathway	2024-02-29	0.00037951	0.00394107	82.1111	646.759	JUN;FOS
Host Pathogen Interaction Of Human Coronaviruses Interferon Induction	2/32	0.000462805	0.00446277	73.8889	567.334	JUN;FOS
Glucocorticoid Receptor Pathway	3/70	4.48496e-05	0.00156622	52.4486	525.126	JUN;TSC22D3;S100P
Hepatocyte Growth Factor Receptor Signaling	2/34	0.000522828	0.00470546	69.2639	523.376	JUN;FOS
Burn Wound Healing	3/74	5.29764e-05	0.00156622	49.4838	487.201	S100A6;S100A9;S100A11
Prolactin Signaling Pathway	3/74	5.29764e-05	0.00156622	49.4838	487.201	JUN;FOS;CTSD
Nanoparticle Triggered Regulated Necrosis	2024-01-11	0.0109478	0.0291024	105.105	474.51	FTL
Neural Crest Cell Migration During Development	2/40	0.000724319	0.00564997	58.3099	421.597	JUN;FOS
PDGF Pathway	2/40	0.000724319	0.00564997	58.3099	421.597	JUN;FOS
Neural Crest Cell Migration In Cancer	2/43	0.000837033	0.00564997	54.0352	382.875	JUN;FOS
Estrogen Receptor Pathway	2024-01-13	0.012926	0.0317275	87.5789	380.838	JUN
MFAP5 Mediated Ovarian Cancer Cell Motility And Invasiveness	2024-01-13	0.012926	0.0317275	87.5789	380.838	JUN
Transcriptional Cascade Regulating Adipogenesis	2024-01-13	0.012926	0.0317275	87.5789	380.838	KLF2
Genes Targeted By miRNAs In Adipocytes	2024-01-13	0.012926	0.0317275	87.5789	380.838	TMSB4X
Serotonin And Anxiety Related Events	2024-01-14	0.0139137	0.033542	80.8381	345.573	FOS
IL 3 Signaling Pathway	2/49	0.00108618	0.00636052	47.1229	321.618	JUN;FOS
Biomarkers For Pyrimidine Metabolism Disorders	2024-01-15	0.0149005	0.0352907	75.0602	315.73	TYMP
Photodynamic Therapy Induced AP 1 Survival Signaling	2/50	0.00113076	0.00636052	46.1389	313.046	JUN;FOS
RANKL RANK Signaling Pathway	2/50	0.00113076	0.00636052	46.1389	313.046	JUN;FOS
Role Of Hypoxia Angiogenesis And FGF Pathway In OA Chondrocyte Hypertrophy	2/50	0.00113076	0.00636052	46.1389	313.046	JUN;FOS
Galanin Receptor Pathway	2024-01-16	0.0158863	0.0369768	70.0526	290.179	FOS
TGF Beta Receptor Signaling	2/54	0.00131775	0.00711585	42.5812	282.391	JUN;FOS
Serotonin And Anxiety	2024-01-17	0.0168712	0.0379603	65.6711	268.079	FOS
Iron Metabolism Disorders	2024-01-17	0.0168712	0.0379603	65.6711	268.079	FTL
TGF Beta Receptor Signaling In Skeletal Dysplasias	2/58	0.00151854	0.00788473	39.5317	256.561	JUN;FOS
MFAP5 Effect On Permeability And Motility Of Endothelial Cells Via Cytoskeleton Rearrangement	2024-01-18	0.0178552	0.0388782	61.805	248.793	JUN
MYD88 Distinct Input Output Pathway	2024-01-18	0.0178552	0.0388782	61.805	248.793	JUN
T Cell Antigen Receptor TCR Pathway During Staphylococcus Aureus Infection	2/62	0.00173302	0.00865479	36.8889	234.535	JUN;FOS
Network Map Of SARS CoV 2 Signaling Pathway	4/218	5.8008e-05	0.00156622	23.0911	225.252	JUN;DUSP1;FOS;CTSD
BMP Signaling In Eyelid Development	2024-01-20	0.0198203	0.0418085	55.2936	216.809	JUN
Pyrimidine Metabolism And Related Diseases	2024-01-20	0.0198203	0.0418085	55.2936	216.809	TYMP
Physico Chemical Features And Toxicity Associated Pathways	2/66	0.0019611	0.00912928	34.5764	215.558	JUN;TMSB4X
Th17 Cell Differentiation Pathway	2/69	0.00214102	0.00963461	33.0232	202.976	JUN;FOS
Vitamin D In Inflammatory Diseases	2024-01-22	0.0217817	0.0452389	50.0226	191.421	DUSP1
Chromosomal And Microsatellite Instability In Colorectal Cancer	2/73	0.00239265	0.0104196	31.1565	188.04	JUN;FOS
T Cell Receptor Signaling Pathway	2/75	0.00252346	0.0106459	30.2998	181.257	JUN;FOS
Cancer Immunotherapy By PD 1 Blockade	2024-01-23	0.022761	0.0458617	47.7464	180.611	JUN
IL1 And Megakaryocytes In Obesity	2024-01-24	0.0237393	0.0464465	45.6682	170.827	S100A9
Unfolded Protein Response	2024-01-24	0.0237393	0.0464465	45.6682	170.827	TXNIP
Cell Interactions Of The Pancreatic Cancer Microenvironment	2024-01-26	0.0256933	0.0495513	42.0105	153.823	IFITM2
Hair Follicle Development Cytodifferentiation Part 3 Of 3	2/87	0.00337756	0.0132425	26.0065	147.993	JUN;FOS
T Cell Activation SARS CoV 2	2/88	0.00345404	0.0132425	25.7028	145.689	JUN;FOS
Apoptosis Modulation And Signaling	2/89	0.00353134	0.0132425	25.4061	143.445	JUN;FOS
TNF Alpha Signaling Pathway	2/89	0.00353134	0.0132425	25.4061	143.445	JUN;GLUL
Vitamin D Receptor Pathway	3/186	0.000802965	0.00564997	19.0906	136.063	S100A6;S100A9;S100A8
Nuclear Receptors Meta Pathway	4/314	0.000236743	0.00291112	15.8629	132.432	JUN;TSC22D3;S100P;FTL
Toll Like Receptor Signaling Pathway	2/102	0.00460905	0.0168168	22.0889	118.832	JUN;FOS
Androgen Receptor Network In Prostate Cancer	2/109	0.00524473	0.0181548	20.6366	108.353	JUN;FOS
Gastrin Signaling Pathway	2/115	0.00581994	0.0192397	19.5349	100.536	JUN;FOS
Embryonic Stem Cell Pluripotency Pathways	2/116	0.0059185	0.0192397	19.3626	99.3236	JUN;FOS
MAPK Signaling Pathway	3/246	0.00179507	0.00865479	14.3333	90.6255	JUN;DUSP1;FOS
TGF Beta Signaling Pathway	2/132	0.0075989	0.023857	16.9658	82.789	JUN;FOS
VEGFA VEGFR2 Signaling	4/430	0.000776724	0.00564997	11.4754	82.1684	JUN;TMSB4X;TXNIP;TMSB10
Measles Virus Infection	2/136	0.00804898	0.0246957	16.4561	79.3545	JUN;FOS
Neuroinflammation And Glutamatergic Signaling	2/140	0.00851087	0.0255326	15.9758	76.1475	FOS;GLUL
Hepatitis B Infection	2/150	0.00971665	0.0285162	14.8889	68.9938	JUN;FOS
Breast Cancer Pathway	2/154	0.0102191	0.0291024	14.4942	66.4338	JUN;FOS
Myometrial Relaxation And Contraction Pathways	2/156	0.0104747	0.0291024	14.3045	65.2112	JUN;FOS
EGF EGFR Signaling Pathway	2/159	0.0108633	0.0291024	14.029	63.4444	JUN;FOS
Insulin Signaling	2/160	0.0109942	0.0291024	13.9395	62.8726	JUN;FOS
IL 24 Signaling Pathway	2/232	0.0221883	0.0453851	9.54106	36.3342	JUN;S100A6

### Sheet: (d) negative, WP
Term	Overlap	P-value	Adjusted P-value	Odds Ratio	Combined Score	Genes
COVID 19 Adverse Outcome Pathway	2024-02-15	5.48155e-05	0.000751755	236.355	2319.01	CXCL8;IL1B
Photodynamic Therapy Induced NF kB Survival Signaling	3/35	2.20168e-06	9.73349e-05	155.883	2030.57	CXCL8;IL1B;CXCL2
LTF Danger Signal Response Pathway	2024-02-19	8.91167e-05	0.000950578	180.706	1685.18	CXCL8;IL1B
Ebstein Barr Virus LMP1 Signaling	2024-02-23	0.000131623	0.00105443	146.256	1306.88	HSP90AA1;CXCL8
Activation Of NLRP3 Inflammasome By SARS CoV 2	2024-01-07	0.00523892	0.0139704	237.845	1249.08	IL1B
Nanomaterial Induced Inflammasome Activation	2024-01-07	0.00523892	0.0139704	237.845	1249.08	IL1B
Cytokines And Inflammatory Response	2024-02-26	0.000168862	0.00124698	127.955	1111.47	IL1B;CXCL2
Lung Fibrosis	3/63	1.31913e-05	0.000253273	83.0208	932.818	CXCL8;IL1B;CXCL2
Oligodendrocyte Specification And Differentiation Leading To Myelin Components For CNS	2/30	0.000225624	0.00154291	109.654	920.724	IL1B;CXCL2
Antiviral And Anti Inflammatory Effects Of Nrf2 On SARS CoV 2 Pathway	2/31	0.00024108	0.00154291	105.867	881.916	CXCL8;IL1B
Prostaglandin Signaling	2/33	0.000273506	0.00164103	99.0273	812.439	CXCL8;IL1B
Arsenic Metabolism And Reactive Oxygen Species Generation	2024-01-11	0.00822109	0.0197306	142.679	685.007	SOD2
Serotonin Transporter Activity	2024-01-11	0.00822109	0.0197306	142.679	685.007	IL1B
NRF2 Pathway	4/141	3.04171e-06	9.73349e-05	52.6821	669.226	DNAJB1;HSP90AA1;HSP90AB1;HSPA1A
Immune Infiltration In Pancreatic Cancer	2/39	0.000382845	0.00216195	82.9439	652.592	CXCL8;IL1B
Nucleotide Binding Oligomerization Domain NOD Pathway	2/41	0.000423295	0.00225757	78.6824	611.161	HSP90AA1;IL1B
Orexin Receptor Pathway	3/88	3.60446e-05	0.000576713	58.5294	598.8	CXCL8;IL1B;CXCL2
Aryl Hydrocarbon Receptor Pathway	2/45	0.000510167	0.00253226	71.3488	540.879	HSP90AA1;IL1B
IL 26 Signaling Pathways	2/48	0.000580526	0.00263953	66.6856	496.913	CXCL8;IL1B
Vitamin B12 Metabolism	2/50	0.000629902	0.00263953	63.9006	470.944	IL1B;SOD2
Nuclear Receptors Meta Pathway	5/314	2.43854e-06	9.73349e-05	31.8382	411.48	DNAJB1;HSP90AA1;HSP90AB1;IL1B;HSPA1A
Spinal Cord Injury	3/119	8.86934e-05	0.000950578	42.8211	399.535	CXCL8;IL1B;CXCL2
Platelet Mediated Interactions With Vascular And Circulating Cells	2024-01-17	0.0126787	0.0289799	89.1473	389.38	IL1B
Cells And Molecules Involved In Local Acute Inflammatory Response	2024-01-17	0.0126787	0.0289799	89.1473	389.38	CXCL8
Overview Of Proinflammatory And Profibrotic Mediators	3/129	0.0001127	0.00105443	39.4028	358.202	CXCL8;IL1B;CXCL2
Overview Of Nanoparticle Effects	2024-01-19	0.0141604	0.0308955	79.2341	337.324	CXCL8
Apoptosis Modulation By HSP70	2024-01-19	0.0141604	0.0308955	79.2341	337.324	HSPA1A
Measles Virus Infection	3/136	0.000131804	0.00105443	37.3158	333.387	IL1B;HSPA1B;HSPA1A
SARS CoV 2 Innate Immunity Evasion And Cell Specific Immune Response	2/66	0.00109536	0.00420618	47.887	326.43	CXCL8;CXCL2
Folate Metabolism	2/68	0.00116227	0.00425403	46.4312	313.754	IL1B;SOD2
Th17 Cell Differentiation Pathway	2/69	0.00119645	0.00425403	45.7359	307.73	HSP90AA1;IL1B
Pathogenesis Of SARS CoV 2 Mediated By Nsp9 Nsp10 Complex	2024-01-21	0.0156401	0.0326401	71.3036	296.475	CXCL8
STING Pathway In Kawasaki Like Disease And COVID 19	2024-01-21	0.0156401	0.0326401	71.3036	296.475	IL1B
Parkin Ubiquitin Proteasomal System Pathway	2/71	0.00126624	0.00434139	44.4058	296.262	HSPA1B;HSPA1A
Burn Wound Healing	2/74	0.00137452	0.00455013	42.5491	280.384	CXCL8;IL1B
NAD Metabolism In Oncogene Induced Senescence And Mitochondrial Dysfunction Associated Senescence	2024-01-22	0.0163791	0.0334552	67.9048	279.207	IL1B
VEGFA VEGFR2 Signaling	5/430	1.12812e-05	0.000253273	23.0118	262.159	HSP90AA1;CXCL8;PLAUR;SOD2;HSPA1A
IL1 And Megakaryocytes In Obesity	2024-01-24	0.0178556	0.0342828	61.9938	249.552	IL1B
LDL Influence On CD14 And TLR4	2024-01-24	0.0178556	0.0342828	61.9938	249.552	IL1B
Unfolded Protein Response	2024-01-24	0.0178556	0.0342828	61.9938	249.552	IL1B
A Network Map Of Macrophage Stimulating Protein MSP Signaling	2/82	0.00168419	0.00538941	38.2788	244.467	CXCL8;IL1B
Selenium Micronutrient Network	2/86	0.00185037	0.00573017	36.4487	229.349	IL1B;SOD2
Allograft Rejection	2/90	0.00202405	0.00607215	34.785	215.759	CXCL8;IL1B
TLR4 Signaling And Tolerance	2024-01-27	0.0200666	0.0377723	54.8324	214.324	CXCL8
Corticotropin Releasing Hormone Signaling Pathway	2/93	0.00215921	0.00628135	33.6331	206.441	HSP90AA1;CXCL8
RAS And Bradykinin Pathways In COVID 19	2024-01-29	0.0215379	0.0390121	50.9107	195.392	IL1B
Toll Like Receptor Signaling Pathway	2/102	0.00258974	0.00731219	30.5923	182.214	CXCL8;IL1B
Constitutive Androstane Receptor Pathway	2024-01-31	0.0230072	0.0391592	47.5119	179.212	HSP90AA1
Network Map Of SARS CoV 2 Signaling Pathway	3/218	0.000527555	0.00253226	22.9884	173.499	CXCL8;IL1B;CXCL2
Pregnane X Receptor Pathway	1/32	0.0237411	0.0391592	45.977	171.979	HSP90AA1
Monoamine Transport	1/32	0.0237411	0.0391592	45.977	171.979	IL1B
Development And Heterogeneity Of The ILC Family	1/32	0.0237411	0.0391592	45.977	171.979	IL1B
Resistin As A Regulator Of Inflammation	1/33	0.0244745	0.0391592	44.5379	165.241	CXCL8
Signal Transduction Through IL1R	1/33	0.0244745	0.0391592	44.5379	165.241	IL1B
Oxidative Stress Response	1/33	0.0244745	0.0391592	44.5379	165.241	SOD2
IL 24 Signaling Pathway	3/232	0.000632387	0.00263953	21.5677	158.868	HSP90AA1;CXCL8;SOD2
MAPK Signaling Pathway	3/246	0.000749728	0.00299891	20.3107	146.152	IL1B;HSPA1B;HSPA1A
miRNA Role In Immune Response In Sepsis	1/37	0.0274028	0.0417566	39.5813	142.378	CXCL8
Type II Interferon Signaling	1/37	0.0274028	0.0417566	39.5813	142.378	IL1B
Bladder Cancer	1/40	0.0295936	0.0443905	36.5311	128.597	CXCL8
Aryl Hydrocarbon Receptor Pathway	1/46	0.0339615	0.0493986	31.6508	107.06	HSP90AA1
NO cGMP PKG Mediated Neuroprotection	1/46	0.0339615	0.0493986	31.6508	107.06	IL1B
Nonalcoholic Fatty Liver Disease	2/154	0.00579135	0.0150262	20.0739	103.408	CXCL8;IL1B
Sudden Infant Death Syndrome SIDS Susceptibility Pathways	2/157	0.00601214	0.0151886	19.6824	100.655	CXCL8;IL1B
Focal Adhesion PI3K Akt mTOR Signaling Pathway	2/302	0.0209602	0.0386958	10.0949	39.018	HSP90AA1;HSP90AB1
PI3K Akt Signaling Pathway	2/338	0.0258602	0.040698	8.99679	32.8837	HSP90AA1;HSP90AB1
