## Supplementary Table 6 for "Identification of robust mortality-associated neutrophil gene programs and cytokine responses using large-scale ARDS endotracheal aspirate scRNA-seq data"

### Sheet: (a) patients with Olink data
patient index	deceased_d30	ssGSEA_CNA_mortality_increasing_genes	ssGSEA_CNA_mortality_decreasing_genes	IFNG_OID20495	TNF_OID21237
Patient 1	1	9.20586	9.35613	-4.3545	1.4679
Patient 2	0	8.94121	9.21891	-1.751	-0.6338
Patient 3	0	9.00156	9.21419	-3.0408	-1.2684
Patient 4	0	9.18185	9.26358	-2.0881	1.6228
Patient 5	0	9.18078	9.06384	1.0611	2.0756
Patient 6	0	9.13967	9.31699	5.6142	8.7147
Patient 7	0	9.1452	8.6125	-1.0179	0.6331
Patient 8	0	9.19616	9.38817	1.1119	7.3357
Patient 9	1	9.34436	9.19575	6.4475	3.1126
Patient 10	0	9.19279	9.32113	4.0963	3.2954
Patient 11	0	9.08761	9.3089	4.4462	3.2668
Patient 12	0	9.20858	9.14308	-5.0344	0.0693
Patient 13	1	9.29341	9.26285	3.9568	5.8046
Patient 14	0	9.07679	9.37441	-0.5356	7.0166
Patient 15	1	9.32028	9.00202	5.6507	2.7497

### Sheet: (b) IFNg vs. mort inc
Variable	Estimate	Std. Error	t value	Pr(>|t|)
(Intercept)	0.303349	0.298473	1.01634	0.331302
ssGSEA_CNA_mortality_increasing_genes	0.569428	0.325698	1.74833	0.108222
age	-0.0064462	0.349596	-0.0184391	0.985619
sex_at_birth	-0.121649	0.214851	-0.566202	0.582623

### Sheet: (c) TNFa vs. mort inc
Variable	Estimate	Std. Error	t value	Pr(>|t|)
(Intercept)	0.366004	0.288782	1.26741	0.231183
ssGSEA_CNA_mortality_increasing_genes	0.319827	0.315124	1.01492	0.331946
age	-0.0602906	0.338245	-0.178245	0.86177
sex_at_birth	-0.110709	0.207876	-0.532572	0.604921

### Sheet: (d) IFNg vs. mort dec
Variable	Estimate	Std. Error	t value	Pr(>|t|)
(Intercept)	0.476507	0.357215	1.33395	0.209181
ssGSEA_CNA_mortality_decreasing_genes	0.238193	0.462745	0.51474	0.616919
age	0.0174186	0.390222	0.0446376	0.965196
sex_at_birth	-0.178512	0.284168	-0.628194	0.542699

### Sheet: (e) TNFa vs.mort dec
Variable	Estimate	Std. Error	t value	Pr(>|t|)
(Intercept)	0.107365	0.252982	0.424395	0.679459
ssGSEA_CNA_mortality_decreasing_genes	0.866688	0.327719	2.6446	0.022805
age	-0.064856	0.276358	-0.234681	0.818768
sex_at_birth	-0.384634	0.201249	-1.91123	0.0823688
