## Supplementary Table 7 for "Identification of robust mortality-associated neutrophil gene programs and cytokine responses using large-scale ARDS endotracheal aspirate scRNA-seq data"

### Sheet: (a) cNMF gene program 1
Gene	cNMF spectra score
CD63	0.00318883
LGALS3	0.00271467
CSTB	0.00258344
ATP6V0C	0.0023602
ASAH1	0.00217232
PSAP	0.00205244
SQSTM1	0.00200138
GRN	0.00194108
FTL	0.00192033
CD68	0.00191128
SGTB	0.00188405
PLPP3	0.00185032
NPC2	0.0018204
FCER1G	0.00178659
MGLL	0.00174951
SLAMF7	0.00173104
CCRL2	0.0016995
GSTO1	0.00169944
PLEKHB2	0.00169194
FNIP2	0.00164256
BRI3	0.00163523
SLC3A2	0.00163231
ATP6V1G1	0.00162887
ANXA5	0.00158557
CD22	0.00157974
MGAT1	0.00155149
TXN	0.00155047
FTH1	0.00154218
EIF1	0.00151946
TBC1D2	0.0015184
CTSD	0.00151267
RPS16	0.00146746
ATP6V1F	0.00142274
RPS28	0.00138279
PI3	0.00136123
ATP6V0B	0.00135958
GABARAP	0.0013555
M6PR	0.00134767
PLIN2	0.00133359
MAP1LC3B	0.00133096
CTSA	0.001327
OTOA	0.00131628
ERBIN	0.00128988
TXNRD1	0.00127945
ATP6V0E1	0.00127129
HIF1A-AS2	0.00126766
ZFYVE16	0.00126561
GNPDA1	0.00126351
IFI30	0.0012448
IPO11	0.00124387
SLC25A13	0.00123309
C15orf48	0.00122645
AKIRIN2	0.00121443
AC098613.1	0.00119897
GABARAPL2	0.00119487
TNFRSF14	0.00119165
RNF130	0.00118982
SNAPC1	0.00118533
RNF13	0.00117182
RHEB	0.00116641
MBP	0.00116582
CAST	0.00115782
P2RX4	0.00112807
GLMP	0.00112507
ARL8B	0.00112154
RHOA	0.00112076
FGR	0.00111913
CIR1	0.00111792
UBC	0.00111631
AMDHD2	0.00110449
RAB7A	0.00110142
FAM50A	0.00109748
SPTBN1	0.00109367
KATNBL1	0.00108749
ZFAND5	0.00108187
USF2	0.00107872
YBX1	0.00107026
SLCO4A1	0.00106608
SOD2	0.00106104
PIM1	0.00105338
SLPI	0.00105332
TPP1	0.00105265
LAMP1	0.00104831
NLN	0.00104387
TMEM140	0.00103859
TALDO1	0.00103081
TPRA1	0.0010308
JUN	0.00101172
GPX4	0.00100264
FLNA	0.00100094
SPINK1	0.000976477
CD83	0.00097129
ADCY3	0.000968209
CXCL16	0.000964315
LRRC70	0.000958563
ATP6AP1	0.000949908
HPSE	0.00094864
NSMAF	0.000943393
NOP10	0.000942702
FKBP15	0.000935348

### Sheet: (b) cNMF gene program 2
Gene	cNMF spectra score
S100A9	0.00404024
IFITM2	0.00377749
ACTB	0.0033377
S100A8	0.00330474
G0S2	0.00276156
ZFP36	0.00274592
IFITM1	0.00268349
GCA	0.00264076
BCL2A1	0.0025648
FCGR3B	0.00239027
S100A4	0.00238353
CST7	0.0023818
MNDA	0.00230827
IFITM3	0.00230198
SELL	0.00227111
CSF3R	0.00220266
ITM2B	0.00216901
ARHGDIB	0.00216203
IL1B	0.00206277
CXCR2	0.00206258
PLEK	0.00201014
NAMPT	0.00200977
PROK2	0.00200761
IL1RN	0.00199261
IL1R2	0.0019811
S100A6	0.00197324
CMTM2	0.00192738
LILRA5	0.00192047
JUNB	0.00191928
S100A12	0.00191849
FPR1	0.00191702
ACTG1	0.0018865
DUSP1	0.001885
ALPL	0.0018722
TYROBP	0.00186367
SAT1	0.00186306
CD177	0.00180461
OSM	0.00178456
SRGN	0.00177849
FCGR2A	0.00176897
COTL1	0.00176565
PTGS2	0.0017566
SAMSN1	0.00173967
VNN2	0.00172453
FPR2	0.00172047
TPM4	0.00171759
PFKFB3	0.00171578
SLC25A37	0.00171366
FAM129A	0.00167891
ACSL1	0.00167822
GMFG	0.00165435
PFN1	0.00164529
TSPO	0.00160697
IER2	0.00159323
LST1	0.00158583
JAML	0.00157529
PTPRC	0.00156795
RNASET2	0.00156223
ZYX	0.00154344
ANXA3	0.00150783
GNG10	0.00150415
RNF149	0.00150264
C4orf3	0.00149264
SORL1	0.00148571
EHD1	0.00147544
SERPINB1	0.00147199
CKLF	0.00146316
TAGAP	0.00145785
JPT1	0.00145662
ZFP36L1	0.00142426
CORO1A	0.0014226
NFKBIA	0.00141591
SPI1	0.00141396
OAZ1	0.00138958
CNN2	0.00136474
IVNS1ABP	0.00135605
PYGL	0.00135436
TNFRSF10C	0.0013477
FYB1	0.00133584
CFL1	0.00131711
TNFSF13B	0.00131379
LMNB1	0.00131115
LTB	0.00130727
ALOX5AP	0.00130598
R3HDM4	0.00128514
RGS2	0.0012836
XPO6	0.00127494
NCF4	0.00127016
MYL6	0.00126581
ICAM3	0.00125955
MX2	0.00125024
S100A11	0.0012444
PDE4B	0.00124362
BTG2	0.00124232
CXCR1	0.00124022
MCL1	0.00123563
NAIP	0.00123116
HRH2	0.00121987
AC005392.2	0.00121355
PYCARD	0.00121211

### Sheet: (c) cNMF gene program 3
Gene	cNMF spectra score
MT-CO1	0.00179069
CTSB	0.00177729
MS4A7	0.00170839
TNIP3	0.00163463
IL6	0.00161698
RPLP1	0.00156099
CTSL	0.00154162
RPS12	0.00153624
HSPB1	0.00152075
RPS8	0.00144305
RPL10	0.00138918
EREG	0.00138118
RPL13	0.00137109
RPS24	0.00133893
RPL39	0.00131392
ANXA2	0.00131384
VIM	0.00129798
RPL11	0.00129628
CXCL3	0.00129261
RPS13	0.00129042
VCAN	0.00127696
MT-CO2	0.00127118
RPLP2	0.00124848
MT-ND3	0.0012305
RPS27	0.00122824
MT-ATP6	0.00121368
SLC16A10	0.00120752
EEF1A1	0.00120327
MT-CO3	0.00117428
RPS23	0.00116816
RPL12	0.00115976
AHNAK	0.00115099
PTMA	0.00115018
KMO	0.00114899
MMP19	0.00114895
S100A10	0.00114662
RPL18A	0.00113408
RPL22	0.00112865
RPL32	0.00111488
LGALS1	0.0011136
RGCC	0.00110823
RPL37A	0.00109106
RPS19	0.00109022
RPL36	0.00108079
BAG3	0.00107847
PID1	0.00107715
RPL28	0.0010704
ANXA1	0.00105754
MT-ND4	0.00105728
MARCO	0.0010553
INHBA	0.00105206
RPL8	0.0010474
RPL35A	0.00104005
RPS15	0.00103634
MUCL1	0.00103587
RPS21	0.00103101
RPL34	0.00101543
MT-CYB	0.00101275
CCL2	0.00100403
TMSB10	0.00100149
HLA-DRA	0.00099998
RPL19	0.000995781
RPL6	0.000990972
CD300E	0.000990717
DUSP4	0.000985206
HSPD1	0.000974365
MT-ND1	0.000957053
MT-ND2	0.000942043
RPL26	0.000938642
CXCL5	0.00093283
RPLP0	0.000923809
RPL41	0.000922431
RCAN1	0.000919659
RPS18	0.000919592
RPS15A	0.000919554
SNX9	0.000918791
RPS7	0.000918074
RPS14	0.00091788
RPL29	0.000915705
MIR155HG	0.000913699
TNS3	0.000909496
RPL18	0.000906562
HLA-DRB1	0.000899897
KYNU	0.000899626
RPS27A	0.000898669
LILRB1	0.000888756
SDS	0.000888193
LILRB4	0.00088493
AC245014.3	0.000884676
RPS28	0.000882089
RPL21	0.000873566
CEMIP	0.000872566
CD99	0.000871445
GPX4	0.000867027
SERPINB2	0.000860483
CD74	0.000859723
OLR1	0.000857216
RPS29	0.000851564
HSPA8	0.0008394
MAFB	0.0008384

### Sheet: (d) cNMF gene program 4
Gene	cNMF spectra score
SPRR3	0.0138702
ECM1	0.0133988
MUC21	0.0119308
PSCA	0.00991369
SPRR2A	0.00930235
SPRR1B	0.00904139
MAL	0.00850286
PRSS27	0.00839606
CYSRT1	0.00780352
ADIRF	0.00766502
PPDPF	0.00696437
NDRG2	0.00690196
FAM25A	0.00658563
SPRR2D	0.00657996
RNASE7	0.00630604
ZG16B	0.00622757
DEFB4A	0.00610897
PRSS8	0.00610338
LCN2	0.00548782
CRCT1	0.00516382
FBXO32	0.00516034
TMPRSS11B	0.00499281
PTPN3	0.0048774
KLK10	0.00444528
PITX1	0.00440987
LNX1	0.0043194
TM4SF1	0.00410056
SCEL	0.00409236
RND3	0.00395413
EPHA2	0.00395282
PERP	0.00387806
TMPRSS2	0.0037045
KRT17	0.00354267
RDH13	0.00345232
PRSS22	0.00330785
SPINT1-AS1	0.00312565
CLDN7	0.00309459
NTHL1	0.00303266
KRT13	0.00302271
TINAGL1	0.0030216
AQP3	0.00299718
KRT16	0.00297271
WFDC12	0.00278997
KRT78	0.00275308
SLC6A14	0.00273744
MUC4	0.00272035
SLURP2	0.00267959
PTK6	0.00267777
NECTIN4	0.0026774
ELF3	0.00253299
LINC00520	0.00252968
A2ML1	0.00252384
LINC01705	0.00247096
EPS8L1	0.00241234
CST6	0.00237704
AVPI1	0.00216667
LYPD2	0.00212663
SDCBP2	0.00210823
GRHL1	0.00209867
RAB25	0.00209791
EHF	0.002021
H2AFJ	0.00199673
MUC20	0.00199221
S100A14	0.0019919
HOPX	0.00197711
ABLIM3	0.00197563
PDZK1IP1	0.00196643
KRT6A	0.00194551
DUOXA2	0.0019093
PTK2	0.00190359
DUOX2	0.00190251
LY6K	0.00186524
CHAC1	0.00183496
RNF39	0.00175929
H1F0	0.00170547
SOX15	0.00170491
KRT19	0.00169428
ATG9B	0.00166755
MALL	0.0016568
TGM3	0.00164893
KLK11	0.00164249
TTC9	0.0016422
OSMR	0.00163501
C19orf33	0.00162976
BAIAP2L2	0.00161856
MYEOV	0.00155371
S100P	0.00155316
ATP1B1	0.00155004
ISG15	0.0015361
TMEM30B	0.00153457
TSPAN6	0.00153453
LAMC2	0.00152849
SNHG12	0.00152188
UPK3B	0.00143575
KRT7	0.00143564
PUSL1	0.00141762
F3	0.00140903
ACACA	0.00136745
CRYBG2	0.00135683
MICALL2	0.00133901
