## Supplementary Table 8 for "Identification of robust mortality-associated neutrophil gene programs and cytokine responses using large-scale ARDS endotracheal aspirate scRNA-seq data"

### Sheet: (a) program1, HM
Term	Overlap	P-value	Adjusted P-value	Odds Ratio	Combined Score	Genes
Reactive Oxygen Species Pathway	6/49	1.57764e-07	5.04844e-06	29.476	461.658	GPX4;TXNRD1;MBP;TXN;SOD2;FTL
Oxidative Phosphorylation	7/200	6.57054e-05	0.000700857	7.68561	74.015	ATP6V0B;ATP6V1G1;ATP6V0E1;ATP6AP1;GPX4;ATP6V0C;ATP6V1F
TNF-alpha Signaling via NF-kB	7/200	6.57054e-05	0.000700857	7.68561	74.015	JUN;CD83;CCRL2;PLPP3;SOD2;SQSTM1;EIF1
IL-2/STAT5 Signaling	6/199	0.00049379	0.00395032	6.51758	49.621	CD83;P2RX4;GPX4;GSTO1;PIM1;PLIN2
Apoptosis	5/161	0.00129272	0.00827339	6.66127	44.3042	LGALS3;JUN;GPX4;SOD2;SQSTM1
Cholesterol Homeostasis	3/74	0.00608144	0.0243258	8.63758	44.0734	LGALS3;ANXA5;CXCL16
Adipogenesis	5/200	0.00332382	0.0151946	5.31849	30.3507	GPX4;UBC;TALDO1;PLIN2;MGLL
Complement	5/200	0.00332382	0.0151946	5.31849	30.3507	LGALS3;FCER1G;ANXA5;PIM1;CTSD
Interferon Alpha Response	3/97	0.0127385	0.0407633	6.51656	28.4326	CCRL2;TMEM140;IFI30
UV Response Up	4/158	0.00817682	0.0290731	5.34253	25.6786	MGAT1;SOD2;SQSTM1;ATP6V1F
Interferon Gamma Response	4/200	0.0180733	0.0413105	4.18878	16.8109	PIM1;SLAMF7;IFI30;SOD2
mTORC1 Signaling	4/200	0.0180733	0.0413105	4.18878	16.8109	TXNRD1;M6PR;IFI30;SQSTM1
Glycolysis	4/200	0.0180733	0.0413105	4.18878	16.8109	GNPDA1;TALDO1;TXN;SLC25A13
p53 Pathway	4/200	0.0180733	0.0413105	4.18878	16.8109	JUN;SLC3A2;IFI30;CTSD

### Sheet: (b) program2, HM
Term	Overlap	P-value	Adjusted P-value	Odds Ratio	Combined Score	Genes
TNF-alpha Signaling via NF-kB	17/200	1.61561e-16	5.97778e-15	22.0679	802.424	BTG2;PFKFB3;BCL2A1;DUSP1;PLEK;G0S2;PTGS2;SAT1;EHD1;NFKBIA;ZFP36;IL1B;NAMPT;PDE4B;JUNB;IER2;MCL1
Inflammatory Response	11/200	4.94861e-09	9.15493e-08	12.8899	246.508	NFKBIA;IFITM1;BTG2;CSF3R;SELL;IL1B;NAMPT;OSM;FPR1;PDE4B;PROK2
Interferon Gamma Response	8/200	7.36601e-06	9.08475e-05	8.92572	105.49	IFITM3;NFKBIA;IFITM2;MX2;NAMPT;FPR1;PDE4B;PTGS2
Apical Junction	7/200	6.57054e-05	0.00048622	7.68561	74.015	CNN2;FYB1;PTPRC;ZYX;PFN1;ACTB;ACTG1
Allograft Rejection	7/200	6.57054e-05	0.00048622	7.68561	74.015	SRGN;FYB1;SPI1;PTPRC;IL1B;NCF4;LTB
Apoptosis	6/161	0.000158333	0.000976386	8.13109	71.1536	IFITM3;BTG2;IL1B;TSPO;SAT1;MCL1
IL-6/JAK/STAT3 Signaling	4/87	0.000953077	0.00440798	9.94829	69.1985	CSF3R;IL1R2;IL1B;LTB
Interferon Alpha Response	4/97	0.00142817	0.00587137	8.8741	58.1375	IFITM3;IFITM1;IFITM2;SELL
Complement	6/200	0.00050703	0.00268001	6.48366	49.1911	EHD1;GCA;PLEK;S100A12;PFN1;S100A9
IL-2/STAT5 Signaling	5/199	0.0032534	0.0120376	5.34617	30.6232	IFITM3;SELL;IL1R2;LTB;CST7

### Sheet: (c) program 3, HM
Term	Overlap	P-value	Adjusted P-value	Odds Ratio	Combined Score	Genes
TNF-alpha Signaling via NF-kB	9/200	7.24613e-07	2.46368e-05	10.2055	144.281	DUSP4;RCAN1;IL6;SERPINB2;KYNU;CCL2;OLR1;INHBA;CXCL3
Allograft Rejection	8/200	7.36601e-06	0.000125222	8.92572	105.49	CD74;IL6;RPS19;HLA-DRA;CCL2;INHBA;RPL39;EREG
Complement	6/200	0.00050703	0.0034478	6.48366	49.1911	IL6;SERPINB2;CTSL;KYNU;OLR1;CTSB
Myc Targets V1	6/200	0.00050703	0.0034478	6.48366	49.1911	RPL34;RPL22;RPLP0;RPL18;RPL6;HSPD1
Inflammatory Response	6/200	0.00050703	0.0034478	6.48366	49.1911	MARCO;IL6;CCL2;OLR1;INHBA;EREG
Apoptosis	5/161	0.00129272	0.0073254	6.66127	44.3042	IL6;ANXA1;GPX4;HSPB1;EREG
Coagulation	4/138	0.00510314	0.0216883	6.14614	32.4387	ANXA1;SERPINB2;OLR1;CTSB
Epithelial Mesenchymal Transition	5/200	0.00332382	0.0161443	5.31849	30.3507	VCAN;IL6;LGALS1;VIM;INHBA

### Sheet: (d) program 4, HM
Term	Overlap	P-value	Adjusted P-value	Odds Ratio	Combined Score	Genes
Estrogen Response Early	6/200	0.00050703	0.00760545	6.48366	49.1911	KRT19;ELF3;CLDN7;KRT13;AQP3;KLK10
Estrogen Response Late	6/200	0.00050703	0.00760545	6.48366	49.1911	KRT19;PERP;KRT13;LAMC2;KLK10;KLK11

### Sheet: (e) program 1, WP
Term	Overlap	P-value	Adjusted P-value	Odds Ratio	Combined Score	Genes
Macrophage Markers	2024-02-09	0.000870867	0.0319454	57.9971	408.649	CD83;CD68
Proximal Tubule Transport	6/57	3.96416e-07	9.7122e-05	24.8423	366.195	ATP6V0B;ATP6V1G1;ATP6V0E1;SLC3A2;ATP6V0C;ATP6V1F
Ferroptosis	6/64	7.9626e-07	9.75419e-05	21.8364	306.656	MAP1LC3B;GPX4;FTH1;TXNRD1;SLC3A2;FTL
Arsenic Metabolism And Reactive Oxygen Species Generation	2024-02-11	0.00132184	0.0404814	45.1043	298.984	GSTO1;SOD2
Selenium Micronutrient Network	4/86	0.000912727	0.0319454	10.0701	70.4815	GPX4;TXNRD1;TXN;SOD2
IL 24 Signaling Pathway	7/232	0.000165526	0.013518	6.58184	57.304	JUN;CD83;TXNRD1;ANXA5;TXN;SOD2;SQSTM1
NRF2 Pathway	5/141	0.000713879	0.0319454	7.64861	55.4126	FTH1;TXNRD1;TXN;SQSTM1;FTL
Network Map Of SARS CoV 2 Signaling Pathway	6/218	0.000796306	0.0319454	5.92774	42.2975	GABARAPL2;JUN;MAP1LC3B;RHEB;CTSD;CXCL16

### Sheet: (f) program 2, WP
Term	Overlap	P-value	Adjusted P-value	Odds Ratio	Combined Score	Genes
Nanomaterial Induced Inflammasome Activation	2024-02-07	0.000511333	0.00737716	81.2041	615.404	PYCARD;IL1B
Activation Of NLRP3 Inflammasome By SARS CoV 2	2024-02-07	0.000511333	0.00737716	81.2041	615.404	PYCARD;IL1B
STING Pathway In Kawasaki Like Disease And COVID 19	2024-03-21	0.000151088	0.00313164	34.1615	300.541	NFKBIA;FCGR2A;IL1B
Host Pathogen Interaction Of Human Coronaviruses MAPK Signaling	4/36	3.06474e-05	0.00112788	25.8698	268.864	IFITM3;IFITM1;IFITM2;JUNB
Nucleotide Binding Oligomerization Domain NOD Pathway	4/41	5.16895e-05	0.00147315	22.3682	220.78	PYCARD;NFKBIA;IL1B;NAIP
Network Map Of SARS CoV 2 Signaling Pathway	11/218	1.21428e-08	2.76855e-06	11.7583	214.313	IFITM3;IFITM1;CXCR1;DUSP1;IL1R2;IL1B;CXCR2;PTGS2;JUNB;ACTB;ACTG1
Fas Ligand Pathway And Stress Induction Of Heat Shock Proteins	4/43	6.25094e-05	0.00158357	21.219	205.404	ARHGDIB;ACTB;LMNB1;ACTG1
Apoptosis Modulation And Signaling	6/89	5.58086e-06	0.000318109	15.2399	184.345	NFKBIA;BCL2A1;IL1R2;TNFRSF10C;NAIP;MCL1
Spinal Cord Injury	7/119	2.23953e-06	0.000255306	13.2984	173.002	ZFP36;BTG2;FCGR2A;IL1B;LTB;PTGS2;TNFSF13B
Quercetin And Nf kB AP 1 Induced Apoptosis	2024-02-16	0.00283741	0.0258772	28.9883	170.013	NFKBIA;PTGS2
Glucocorticoid Receptor Pathway	5/70	2.6431e-05	0.00112788	16.0607	169.296	SRGN;RGS2;ALOX5AP;PDE4B;PTGS2
NOTCH1 Regulation Of Endothelial Cell Calcification	2024-02-17	0.00320529	0.0281079	27.0544	155.372	ALPL;SAT1
Burn Wound Healing	5/74	3.46279e-05	0.00112788	15.1266	155.363	IL1B;CXCR2;S100A6;S100A9;S100A11
Signal Transduction Through IL1R	3/33	0.00059341	0.00795867	20.4845	152.192	NFKBIA;IL1RN;IL1B
Photodynamic Therapy Induced NF kB Survival Signaling	3/35	0.000706716	0.00895173	19.2023	139.311	BCL2A1;IL1B;PTGS2
Photodynamic Therapy Induced HIF 1 Survival Signaling	3/37	0.000832937	0.00999525	18.071	128.133	BCL2A1;PTGS2;MCL1
G13 Signaling Pathway	3/38	0.000901066	0.0102721	17.5538	123.086	ARHGDIB;CFL1;PFN1
TYROBP Causal Network In Microglia	4/61	0.000246742	0.0046881	14.5051	120.496	PYCARD;TYROBP;PLEK;SAMSN1
Vitamin D Receptor Pathway	8/186	4.31786e-06	0.000318109	9.63459	119.014	SERPINB1;MX2;S100A6;G0S2;S100A4;S100A9;JUNB;S100A8
NAD Metabolism In Oncogene Induced Senescence And Mitochondrial Dysfunction Associated Senescence	2024-02-22	0.0053565	0.0407094	20.2857	106.083	IL1B;NAMPT
Regulation Of Apoptosis By Parathyroid Hormone Related Protein	2024-02-22	0.0053565	0.0407094	20.2857	106.083	BCL2A1;MCL1
Vitamin D In Inflammatory Diseases	2024-02-22	0.0053565	0.0407094	20.2857	106.083	NFKBIA;DUSP1
Eicosanoid Synthesis	2024-02-23	0.00584762	0.0430083	19.3188	99.3316	ALOX5AP;PTGS2
Prostaglandin Synthesis And Regulation	3/45	0.00147779	0.0153152	14.623	95.301	ANXA3;S100A6;PTGS2
IL1 And Megakaryocytes In Obesity	2024-02-24	0.00635855	0.0439318	18.4397	93.2672	IL1B;S100A9
Peptide GPCRs	4/72	0.000466424	0.00737716	12.152	93.2106	CXCR1;CXCR2;FPR1;FPR2
NO cGMP PKG Mediated Neuroprotection	3/46	0.00157519	0.0156149	14.2822	92.1684	NFKBIA;IL1B;TSPO
Extrafollicular And Follicular B Cell Activation By SARS CoV 2	4/74	0.000517696	0.00737716	11.8036	89.3073	IFITM1;PTPRC;SELL;TNFSF13B
Myometrial Relaxation And Contraction Pathways	6/156	0.000133273	0.00303861	8.40426	74.9921	CNN2;RGS2;IL1B;PDE4B;ACTB;ACTG1
Oncostatin M Signaling Pathway	3/56	0.00277449	0.0258772	11.5816	68.1842	NFKBIA;OSM;JUNB
Cytosolic DNA Sensing Pathway	3/74	0.00608144	0.0433303	8.63758	44.0734	PYCARD;NFKBIA;IL1B
Overview Of Proinflammatory And Profibrotic Mediators	4/129	0.00401909	0.033939	6.59167	36.3643	IL1RN;IL1B;OSM;TNFSF13B
Nuclear Receptors Meta Pathway	7/314	0.0010122	0.0109896	4.80372	33.1247	SRGN;RGS2;IL1B;ALOX5AP;PDE4B;PTGS2;JUNB
Regulation Of Actin Cytoskeleton	4/150	0.00683178	0.0458131	5.63756	28.1098	CFL1;PFN1;ACTB;ACTG1

### Sheet: (g) program 3, WP
Term	Overlap	P-value	Adjusted P-value	Odds Ratio	Combined Score	Genes
Cytoplasmic Ribosomal Proteins	40/88	1.66545e-71	2.63141e-69	275.722	44935.4	RPL32;RPL10;RPLP1;RPL34;RPL12;RPLP0;RPL11;RPL8;RPL6;RPS15;RPS14;RPS15A;RPL18A;RPS19;RPS18;RPL36;RPLP2;RPL13;RPL18;RPS27A;RPL39;RPS13;RPS12;RPL19;RPL41;RPL21;RPS7;RPS8;RPL22;RPL35A;RPS28;RPS27;RPS29;RPL37A;RPL26;RPL29;RPL28;RPS21;RPS24;RPS23
NAD Biosynthesis II From Tryptophan	2024-02-08	0.000679555	0.00894748	67.6667	493.566	KYNU;KMO
Cell Interactions Of The Pancreatic Cancer Microenvironment	2024-04-26	8.0823e-06	0.000425668	37.6477	441.451	BAG3;CCL2;HLA-DRA;HLA-DRB1
Pathogenesis Of SARS CoV 2 Mediated By Nsp9 Nsp10 Complex	2024-03-21	0.000151088	0.00397865	34.1615	300.541	IL6;HLA-DRA;HLA-DRB1
IDO Metabolic Pathway	2024-02-11	0.00132184	0.0139234	45.1043	298.984	KYNU;KMO
Immune Infiltration In Pancreatic Cancer	4/39	4.23048e-05	0.00167104	23.6488	238.158	IL6;LGALS1;CCL2;CXCL5
Cytokines And Inflammatory Response	2024-03-26	0.000290049	0.00528231	26.7284	217.715	IL6;HLA-DRA;HLA-DRB1
COVID 19 Adverse Outcome Pathway	2024-02-15	0.00249083	0.0207133	31.2198	187.167	IL6;CCL2
Tryptophan Catabolism Leading To NAD Production	2024-02-16	0.00283741	0.0224156	28.9883	170.013	KYNU;KMO
Extracellular Vesicles In The Crosstalk Of Cardiac Cells	2024-02-19	0.00400405	0.0276094	23.8691	131.768	IL6;HSPB1
Network Map Of SARS CoV 2 Signaling Pathway	9/218	1.48419e-06	0.000117251	9.318	125.054	HSPA8;IL6;CTSL;HLA-DRA;CCL2;CXCL3;HLA-DRB1;CXCL5;CTSB
Selenium Micronutrient Network	5/86	7.14026e-05	0.00225632	12.8778	122.947	IL6;GPX4;KYNU;CCL2;KMO
SARS CoV 2 Innate Immunity Evasion And Cell Specific Immune Response	4/66	0.000334323	0.00528231	13.332	106.701	IL6;CCL2;CXCL3;CXCL5
Fibrin Complement Receptor 3 Signaling Pathway	3/42	0.00120859	0.0136398	15.7502	105.815	IL6;CCL2;CXCL3
Kynurenine Pathway And Links To Cell Senescence	2024-02-23	0.00584762	0.0369565	19.3188	99.3316	KYNU;KMO
Prostaglandin Synthesis And Regulation	3/45	0.00147779	0.0145931	14.623	95.301	ANXA1;ANXA2;S100A10
LDL Influence On CD14 And TLR4	2024-02-24	0.00635855	0.0372093	18.4397	93.2672	IL6;CCL2
Burn Wound Healing	4/74	0.000517696	0.00743599	11.8036	89.3073	IL6;LGALS1;CCL2;INHBA
8P23 1 Copy Number Variation Syndrome	3/52	0.00224412	0.0207133	12.5296	76.4233	CTSB;HSPD1;S100A10
A Network Map Of Macrophage Stimulating Protein MSP Signaling	4/82	0.000763307	0.00927712	10.5887	76.0039	DUSP4;HSPB1;VIM;CXCL5
Apoptosis Related Network Due To Altered Notch3 In Ovarian Cancer	3/53	0.0023702	0.0207133	12.2784	74.2199	HSPB1;VIM;HSPD1
Spinal Cord Injury	5/119	0.000328827	0.00528231	9.13481	73.261	VCAN;IL6;ANXA1;CCL2;VIM
Folate Metabolism	3/68	0.00480405	0.0316267	9.43775	50.3815	IL6;GPX4;CCL2
Extrafollicular And Follicular B Cell Activation By SARS CoV 2	3/74	0.00608144	0.0369565	8.63758	44.0734	HSPA8;IL6;TMSB10
VEGFA VEGFR2 Signaling	9/430	0.000305447	0.00528231	4.576	37.0369	RCAN1;ANXA1;RPL18A;HSPB1;RPLP2;CCL2;RPL26;TMSB10;PTMA
Overview Of Proinflammatory And Profibrotic Mediators	4/129	0.00401909	0.0276094	6.59167	36.3643	IL6;CCL2;CXCL3;CXCL5
Ebola Virus Infection In Host	4/129	0.00401909	0.0276094	6.59167	36.3643	CTSL;HLA-DRA;HLA-DRB1;CTSB

### Sheet: (h) program 4, WP
Term	Overlap	P-value	Adjusted P-value	Odds Ratio	Combined Score	Genes
Pancreatic Cancer Subtypes	7/48	3.9299e-09	4.28359e-07	36.4576	705.625	SPRR3;SCEL;KRT17;KRT7;CST6;SPRR1B;KRT6A
