## Supplementary Table 9 for "Identification of robust mortality-associated neutrophil gene programs and cytokine responses using large-scale ARDS endotracheal aspirate scRNA-seq data"

### Sheet: (a) blood
PatientID	SOFA Score	AliveDead	ssGSEA CNA mortality increasing genes	ssGSEA CNA mortality decreasing genes
Patient 1	2	Alive	0.768519	0.797952
Patient 10	3	Dead	0.77258	0.773009
Patient 11	3	Alive	0.771592	0.819478
Patient 14	6	Alive	0.706995	0.69721
Patient 16	8	Alive	0.76997	0.773716
Patient 17	10	Alive	0.78259	0.74403
Patient 18	3	Dead	0.778158	0.759716
Patient 2	5	Alive	0.785437	0.7904
Patient 22	6	Dead	0.758941	0.761512
Patient 23	2	Alive	0.766132	0.801633
Patient 24	7	Dead	0.756891	0.758394
Patient 25	8	Dead	0.751275	0.726482
Patient 27	5	Alive	0.768994	0.747913
Patient 29	10	Dead	0.778423	0.787656
Patient 3	7	Dead	0.776828	0.795773
Patient 4	7	Alive	0.770668	0.785855
Patient 5	5	Alive	0.763717	0.763789
Patient 6	6	Alive	0.733308	0.744448
Patient 7	5	Dead	0.771794	0.750976
Patient 8	4	Alive	0.773378	0.774147
Patient 9	5	Alive	0.751995	0.781295

### Sheet: (b) lung
PatientID	SOFA Score	AliveDead	ssGSEA CNA mortality increasing genes	ssGSEA CNA mortality decreasing genes
Patient 1	2	Alive	0.804466	0.848599
Patient 10	3	Dead	0.832377	0.820246
Patient 11	3	Alive	0.822993	0.852175
Patient 14	6	Alive	0.823836	0.85244
Patient 16	8	Alive	0.827492	0.853894
Patient 17	10	Alive	0.834195	0.837129
Patient 2	5	Alive	0.825425	0.825693
Patient 22	6	Dead	0.836803	0.831298
Patient 23	2	Alive	0.792471	0.851772
Patient 24	7	Dead	0.834432	0.818188
Patient 25	8	Dead	0.846042	0.834907
Patient 27	5	Alive	0.838382	0.834159
Patient 29	10	Dead	0.845894	0.853771
Patient 3	7	Dead	0.835419	0.84275
Patient 4	7	Alive	0.791119	0.853076
Patient 5	5	Alive	0.840283	0.846739
Patient 6	6	Alive	0.84196	0.848958
Patient 7	5	Dead	0.826549	0.853933
Patient 8	4	Alive	0.822635	0.835213
Patient 9	5	Alive	0.836513	0.827824
