## Supplementary Table 10 for "Identification of robust mortality-associated neutrophil gene programs and cytokine responses using large-scale ARDS endotracheal aspirate scRNA-seq data"

### Sheet: (a) CNA mortality increasing vs
Variable	Estimate	Std. Error	t value	Pr(>|t|)
(Intercept)	0.274631	0.191957	1.43069	0.171761
CNA mortality increasing genes, ssGSEA	0.558797	0.202417	2.76063	0.0139263
Age	-0.402927	0.210792	-1.91149	0.0740232
SexMale	0.0132332	0.138935	0.0952474	0.925301

### Sheet: (b) CNA mortality increasing vs
Variable	Estimate	Std. Error	t value	Pr(>|t|)
(Intercept)	0.266536	0.175566	1.51815	0.152915
CNA mortality increasing genes, ssGSEA	0.521608	0.240269	2.17094	0.0490426
Age	-0.35668	0.233523	-1.52739	0.150623

### Sheet: (c) CNA mortality decreasing vs
Variable	Estimate	Std. Error	t value	Pr(>|t|)
(Intercept)	0.572241	0.264796	2.16107	0.0461967
CNA mortality decreasing genes, ssGSEA	0.0271402	0.215634	0.125862	0.901409
Age	-0.292457	0.25186	-1.16119	0.262597
SexMale	0.0203129	0.177435	0.114481	0.910281

### Sheet: (d) CNA mortality decreasing vs
Variable	Estimate	Std. Error	t value	Pr(>|t|)
(Intercept)	0.528698	0.18672	2.8315	0.0141499
CNA mortality decreasing genes, ssGSEA	0.0367931	0.21929	0.167783	0.869336
Age	-0.203255	0.259423	-0.783486	0.447381

### Sheet: (e) CNA mortality increasing vs
Variable	Estimate	Std. Error	t value	Pr(>|t|)
(Intercept)	0.628303	0.274941	2.28523	0.0362831
CNA mortality increasing genes, ssGSEA	-0.0218099	0.299005	-0.0729415	0.942757
Age	-0.371758	0.268049	-1.38691	0.18449
SexMale	0.00657631	0.172077	0.0382173	0.969987

### Sheet: (f) CNA mortality increasing vs
Variable	Estimate	Std. Error	t value	Pr(>|t|)
(Intercept)	0.600218	0.283677	2.11585	0.0542281
CNA mortality increasing genes, ssGSEA	-0.0683563	0.333244	-0.205124	0.840652
Age	-0.279172	0.265446	-1.05171	0.31209

### Sheet: (g) CNA mortality decreasing vs
Variable	Estimate	Std. Error	t value	Pr(>|t|)
(Intercept)	0.907613	0.243816	3.72254	0.00185208
CNA mortality decreasing genes, ssGSEA	-0.470905	0.28117	-1.6748	0.113404
Age	-0.329476	0.248321	-1.32682	0.203195
SexMale	-0.049828	0.161995	-0.30759	0.762362

### Sheet: (h) CNA mortality decreasing vs
Variable	Estimate	Std. Error	t value	Pr(>|t|)
(Intercept)	0.82709	0.206223	4.01066	0.00148205
CNA mortality decreasing genes, ssGSEA	-0.500889	0.296515	-1.68925	0.114997
Age	-0.279754	0.240719	-1.16216	0.266063
