## Supplementary Table 11 for "Identification of robust mortality-associated neutrophil gene programs and cytokine responses using large-scale ARDS endotracheal aspirate scRNA-seq data"

### Sheet: (a) CNA mortality increasing vs
Variable	Estimate	Std. Error	z value	Pr(>|z|)
(Intercept)	-7.79188	4.29937	-1.81233	0.0699352
CNA mortality increasing genes, ssGSEA	7.02893	4.30308	1.63347	0.102371
Age	2.9486	2.38189	1.23792	0.215744
SexMale	0.397046	1.50913	0.263095	0.792477

### Sheet: (b) CNA mortality increasing vs
Variable	Estimate	Std. Error	t value	Pr(>|t|)
(Intercept)	-0.171678	0.325065	-0.528136	0.606304
CNA mortality increasing genes, ssGSEA	0.713078	0.444863	1.60292	0.132962
Age	0.150521	0.432373	0.348128	0.733317

### Sheet: (c) CNA mortality decreasing vs
Variable	Estimate	Std. Error	z value	Pr(>|z|)
(Intercept)	-0.877821	2.09513	-0.418981	0.67523
CNA mortality decreasing genes, ssGSEA	-1.99668	1.68933	-1.18193	0.237233
Age	2.79667	2.11009	1.32538	0.185046
SexMale	0.0219903	1.43176	0.0153589	0.987746

### Sheet: (d) CNA mortality decreasing vs
Variable	Estimate	Std. Error	t value	Pr(>|t|)
(Intercept)	0.419653	0.313659	1.33793	0.203854
CNA mortality decreasing genes, ssGSEA	-0.351782	0.368371	-0.954967	0.357016
Age	0.37021	0.435788	0.849519	0.410965

### Sheet: (e) CNA mortality increasing vs
Variable	Estimate	Std. Error	t value	Pr(>|t|)
(Intercept)	-0.223676	0.456746	-0.489717	0.63098
CNA mortality increasing genes, ssGSEA	0.315107	0.496722	0.634374	0.534803
Age	0.649834	0.445295	1.45933	0.163827
SexMale	0.0979259	0.285862	0.342563	0.736386

### Sheet: (f) CNA mortality increasing vs
Variable	Estimate	Std. Error	z value	Pr(>|z|)
(Intercept)	-1.8602	2.08184	-0.893537	0.37157
CNA mortality increasing genes, ssGSEA	0.952491	2.4248	0.392812	0.694458
Age	2.06774	1.91914	1.07743	0.281289

### Sheet: (g) CNA mortality decreasing vs
Variable	Estimate	Std. Error	t value	Pr(>|t|)
(Intercept)	0.137717	0.441653	0.311821	0.759203
CNA mortality decreasing genes, ssGSEA	-0.232635	0.509317	-0.456758	0.653985
Age	0.685552	0.449814	1.52408	0.147009
SexMale	0.0797983	0.293441	0.27194	0.789146

### Sheet: (h) CNA mortality decreasing vs
Variable	Estimate	Std. Error	z value	Pr(>|z|)
(Intercept)	-0.378005	1.56216	-0.241976	0.808799
CNA mortality decreasing genes, ssGSEA	-1.4441	2.23646	-0.645709	0.518468
Age	2.08168	1.92666	1.08046	0.279936
