## Supplementary Table 12 for "Identification of robust mortality-associated neutrophil gene programs and cytokine responses using large-scale ARDS endotracheal aspirate scRNA-seq data"

### Sheet: Sheet1
Patient Index	Accession	Severity	Neutrophil Count
Patient 1	GSM4475050	healthy control	46
Patient 2	GSM4339769	mild	10
Patient 3	GSM4339770	mild	15
Patient 4	GSM4339771	severe	1735
Patient 5	GSM4339772	mild	2
Patient 6	GSM4339773	severe	15
Patient 7	GSM4339774	severe	1528
Patient 8	GSM4475051	severe	148
Patient 9	GSM4475052	severe	129
