## Supplementary Table 14 for "Identification of robust mortality-associated neutrophil gene programs and cytokine responses using large-scale ARDS endotracheal aspirate scRNA-seq data"

### Sheet: (a) Blood, Mouse flu
condition	count
1e3 PFU Day 3	432
1e3 PFU Day 7	1053
1e4 PFU Day 3	480
1e4 PFU Day 7	530
Mock Day 3	492
Mock Day 7	313

### Sheet: (b) Lung, Mouse flu
condition	count
1e3 PFU Day 3	856
1e3 PFU Day 7	594
1e4 PFU Day 3	1054
1e4 PFU Day 7	79
Mock Day 3	7
Mock Day 7	5

### Sheet: (c) Lung, Peidli Hamster COVID
condition	count
1 Dwarfhamster_high dose_D2	947
1 Dwarfhamster_high dose_D3	519
1 Dwarfhamster_low dose_D2	684
1 Dwarfhamster_low dose_D3	248
1 Dwarfhamster_no dose_D0	99
2 Dwarfhamster_high dose_D2	572
2 Dwarfhamster_high dose_D3	1161
2 Dwarfhamster_low dose_D2	283
2 Dwarfhamster_low dose_D3	297
2 Dwarfhamster_no dose_D0	54
3 Dwarfhamster_high dose_D2	326
3 Dwarfhamster_high dose_D3	228
3 Dwarfhamster_low dose_D2	350
3 Dwarfhamster_low dose_D3	216
3 Dwarfhamster_no dose_D0	58
