## Supplementary Table 15 for "Identification of robust mortality-associated neutrophil gene programs and cytokine responses using large-scale ARDS endotracheal aspirate scRNA-seq data"

### Sheet: Sheet1
Sample	HTO_classification	SampleType	Dose	Timepoint
SAM24429277-Sample2	HTO-A0302	Blood	1e3 PFU	Day 3
SAM24429277-Sample5	HTO-A0305	Blood	1e3 PFU	Day 7
SAM24429277-Sample3	HTO-A0303	Blood	1e4 PFU	Day 3
SAM24429277-Sample6	HTO-A0306	Blood	1e4 PFU	Day 7
SAM24429277-Sample1	HTO-A0301	Blood	Mock	Day 3
SAM24429277-Sample4	HTO-A0304	Blood	Mock	Day 7
SAM24429276-Sample2	HTO-A0302	Lung	1e3 PFU	Day 3
SAM24429276-Sample5	HTO-A0305	Lung	1e3 PFU	Day 7
SAM24429276-Sample3	HTO-A0303	Lung	1e4 PFU	Day 3
SAM24429276-Sample6	HTO-A0306	Lung	1e4 PFU	Day 7
SAM24429276-Sample1	HTO-A0301	Lung	Mock	Day 3
SAM24429276-Sample4	HTO-A0304	Lung	Mock	Day 7
